# Patient-Reported Treatment Outcomes in ME/CFS and Long COVID

**DOI:** 10.1101/2024.11.27.24317656

**Authors:** Martha Eckey, Peng Li, Braxton Morrison, Ronald W Davis, Wenzhong Xiao

## Abstract

Myalgic encephalomyelitis/chronic fatigue syndrome (ME/CFS) and Long COVID are persistent multi-system illnesses affecting many patients. With no known effective FDA-approved treatments for either condition, patient-reported outcomes of treatments are invaluable for guiding management strategies in patient care and generating new avenues for research. Here, we present the results of an ME/CFS and Long COVID treatment survey with responses from 3,925 patients. We assessed the experiences of these patients with more than 150 treatments, as well as their demographics, symptoms, and comorbidities. Patients with each condition who participated in the study shared similar symptom profiles, including all the core symptoms of ME/CFS, e.g., 89.7% of ME/CFS and 79.4% of Long COVID reported post-exertional malaise (PEM). Treatments with the greatest perceived benefits were identified, which had varied effects on different core symptoms. In addition, treatment responses were significantly correlated (R² = 0.68) between the two patient groups. Patient subgroups with distinct profiles of symptoms and comorbidities showed varied responses to treatments, e.g., a POTS-dominant cluster benefiting from autonomic modulators and a cognitive-dysfunction cluster from CNS stimulants. This study underscores the symptomatic and therapeutic similarities between ME/CFS and Long COVID and highlights the commonalities and nuanced complexities of infection-associated chronic diseases and related conditions. Insights from patient-reported experiences, in the absence of approved treatments, provide urgently needed real-world evidence for targeted therapies in patient care and for developing future clinical trials.

(Disclaimer: The findings presented in this paper are based on patient-reported information and are intended for research purposes only. They should not be interpreted as medical advice. Patients are advised to consult their healthcare provider before initiating or altering any treatment.)
