## Supplementary Table 1 for "Patient-Reported Treatment Outcomes in ME/CFS and Long COVID"

### Sheet: Suppl Table 1
Most Troubling Symptoms	ME/CFS	Long COVID
Fatigue or low energy	0.956235	0.882778
Feeling worse after normal exertion (PEM)	0.897412	0.793889
Brain Fog	0.800471	0.723333
Un-refreshing sleep	0.744471	0.552778
Memory problems	0.540706	0.508333
Fast, fluttering or pounding heartbeat	0.384941	0.471111
Feeling of weakness	0.572706	0.436111
Shortness of Breath	0.314824	0.404444
Insomnia	0.472941	0.401667
Headache or Migraine	0.453176	0.400556
Postural Orthostatic Tachycardia (POTS)	0.410353	0.4
Lightheadedness or dizziness	0.426353	0.385
Sore/painful muscles	0.536941	0.341111
Chest Pain	0.172706	0.313889
Tinnitus	0.276706	0.311111
Other digestive problems	0.44	0.290556
Numbness or tingling	0.253647	0.263889
Joint pain or swelling	0.316235	0.244444
Stiff or painful neck	0.384471	0.241667
Cold or discolored hands/feet	0.288941	0.231111
Balance problems or sense of room spinning	0.261647	0.225556
Muscle twitches, spasms, or fasciculations	0.272471	0.203889
External or internal tremors (\vibrations\)	0.207059	0.201667
Nausea and/or Vomiting	0.255529	0.198889
Sore throat, fever or flu-like symptoms	0.329412	0.197222
Shooting, stabbing or burning pain	0.245647	0.190556
Disordered taste / smell	0.0903529	0.156111
