## Supplementary Table 2 for "Patient-Reported Treatment Outcomes in ME/CFS and Long COVID"

### Sheet: Suppl Table 2
Patint-Reported Treatment Outcomes				All (Both ME/CFS and Long COVID)														ME/CFS									Long COVID
Category	Treatment Group (when applicable)	Treatment Groups in Top 20 (Figure 2)	Individual Treatment	Net Assessment Score (NAS), Bold: >40%	NAS+ (%Positive Response), Bold > 50%	NAS++ (%Moderately and Much Better). Bold >30%	NAS-(%Negative Response)	Total	Adjusted p-value. Cyan: p>0.05 with >100 responses.	Adjusted p-value. A treatment vs others in the same treatment group (Column B).	Much worse	Moderately worse	Slightly worse	Unchanged or unsure	Slightly better	Moderately better	Much better	Total	Adjusted p-value	Much worse	Moderately worse	Slightly worse	Unchanged or unsure	Slightly better	Moderately better	Much better	Total	Adjusted p-value	Much worse	Moderately worse	Slightly worse	Unchanged or unsure	Slightly better	Moderately better	Much better
Amino Acids	Amino acid complex		Amino acid complex	0.4153	0.4461	0.1692	-0.0308	65	0.00268016	NA	0.0308	0	0	0.5231	0.2769	0.1538	0.0154	50	0.0484661	0.04	0	0	0.54	0.28	0.12	0.02	NA	NA	NA	NA	NA	NA	NA	NA	NA
Amino Acids	Branched Chain Amino Acids		Branched Chain Amino Acids	0.3301	0.398	0.1262	-0.0679	110	0.0562154	NA	0.0291	0	0.0388	0.534	0.2718	0.0777	0.0485	77	0.299713	0.0411	0	0.0548	0.5205	0.2603	0.0822	0.0411	33	0.0480306	0	0	0	0.5667	0.3	0.0667	0.0667
Amino Acids	Creatine		Creatine	0.3021	0.3453	0.0863	-0.0432	141	0.138821	NA	0	0.0072	0.036	0.6115	0.259	0.0863	0	102	0.650894	0	0	0.05	0.64	0.23	0.08	0	39	0.0200613	0	0.0256	0	0.5385	0.3333	0.1026	0
Amino Acids	L-glutamine		L-glutamine	0.2499	0.3277	0.0333	-0.0778	180	0.591797	NA	0.0389	0.0167	0.0222	0.5944	0.2944	0.0222	0.0111	130	1	0.0462	0.0231	0.0308	0.5923	0.2923	0.0077	0.0077	50	0.0568568	0.02	0	0	0.6	0.3	0.06	0.02
Amino Acids	L-tryptophan		L-tryptophan	0.1021	0.2653	0.0714	-0.1632	98	1	NA	0.0408	0.0918	0.0306	0.5714	0.1939	0.0408	0.0306	79	1	0.038	0.0886	0.038	0.5823	0.1899	0.038	0.0253	NA	NA	NA	NA	NA	NA	NA	NA	NA
Amino Acids	5-HTP		5-HTP	0.2021	0.3351	0.0904	-0.133	189	1	NA	0.0319	0.0479	0.0532	0.5319	0.2447	0.0851	0.0053	155	1	0.0325	0.0584	0.0325	0.5844	0.2208	0.0649	0.0065	34	0.115923	0.0294	0	0.1471	0.2941	0.3529	0.1765	0
Amino Acids	L-Lysine		L-lysine	0.3391	0.3742	0.0935	-0.0351	171	0.00833215	NA	0.0117	0	0.0234	0.5906	0.2807	0.0409	0.0526	114	0.372704	0.0175	0	0.0351	0.614	0.2544	0.0263	0.0526	57	0.00045492	0	0	0	0.5439	0.3333	0.0702	0.0526
Amino Acids	L-theanine		L-theanine	0.2895	0.3158	0.0526	-0.0263	38	0.389108	NA	0	0.0263	0	0.6579	0.2632	0.0526	0	35	0.52097	0	0.0286	0	0.6571	0.2571	0.0571	0	NA	NA	NA	NA	NA	NA	NA	NA	NA
Amino Acids	Glycine		Glycine	0.3181	0.3636	0	-0.0455	22	0.331688	NA	0	0	0.0455	0.5909	0.3636	0	0	NA	NA	NA	NA	NA	NA	NA	NA	NA	NA	NA	NA	NA	NA	NA	NA	NA	NA
Amino Acids	(Acetyl)-L-carnitine		(Acetyl)-L-carnitine <500 mg daily	0.2931	0.3448	0.1207	-0.0517	65	0.39968	1	0	0	0.0517	0.6034	0.2241	0.0862	0.0345	44	0.407309	0	0	0.0789	0.5263	0.2895	0.0789	0.0263	21	0.65544	0	0	0	0.75	0.1	0.1	0.05
Amino Acids	(Acetyl)-L-carnitine		(Acetyl)-L-carnitine ≥500 mg daily	0.4167	0.45	0.1111	-0.0333	190	9.13e-07	3.91927e-05	0	0.0111	0.0222	0.5167	0.3389	0.0667	0.0444	126	0.00047542	0	0.0171	0.0342	0.5043	0.3248	0.0598	0.0598	64	0.000295133	0	0	0	0.5397	0.3651	0.0794	0.0159
Amino Acids	(Acetyl)-L-carnitine		(Acetyl)-L-carnitine (dose unknown)	0.2008	0.2648	0.0593	-0.064	229	1	1	0.0046	0.0274	0.032	0.6712	0.2055	0.0365	0.0228	203	1	0.0051	0.0256	0.0308	0.6769	0.2	0.041	0.0205	26	0.693052	0	0.0417	0.0417	0.625	0.25	0	0.0417
Anticoagulants & Antiplatelets	Rx Anticoagulants and/or Rx Antiplatelets	*	Enoxaparin or Unfractionated Heparin	0.5	0.5862	0.4138	-0.0862	59	9.25e-06	0.268471	0.0345	0.0172	0.0345	0.3276	0.1724	0.1379	0.2759	34	0.00595026	0.0606	0	0.0303	0.3636	0.1212	0.1212	0.303	25	0.00047381	0	0.04	0.04	0.28	0.24	0.16	0.24
Anticoagulants & Antiplatelets	Rx Anticoagulants and/or Rx Antiplatelets	*	Oral Anticoagulants (apixaban, rivaroxaban, et al)	0.3691	0.4524	0.2262	-0.0833	87	0.00651016	1	0.0238	0.0357	0.0238	0.4643	0.2262	0.131	0.0952	39	0.0323892	0	0.0833	0	0.4444	0.2222	0.1389	0.1111	48	0.0729051	0.0417	0	0.0417	0.4792	0.2292	0.125	0.0833
Anticoagulants & Antiplatelets	Rx Anticoagulants and/or Rx Antiplatelets	*	Plavix/Brilinta +/- Aspirin	0.4102	0.5128	0.2436	-0.1026	79	0.00428934	1	0.0385	0.0513	0.0128	0.3846	0.2692	0.1154	0.1282	26	1	0.04	0.12	0.04	0.36	0.32	0.12	0	53	9.89e-05	0.0377	0.0189	0	0.3962	0.2453	0.1132	0.1887
Anticoagulants & Antiplatelets	Aspirin		Aspirin only	0.3255	0.3585	0.1069	-0.033	636	0.00012019	NA	0.0094	0.0047	0.0189	0.6085	0.2516	0.0723	0.0346	228	0.530039	0.0219	0.0044	0.0307	0.6272	0.2237	0.0526	0.0395	408	2.68e-06	0.0025	0.0049	0.0123	0.598	0.2672	0.0833	0.0319
Anticoagulants & Antiplatelets	Triple Therapy		Triple Therapy	0.5117	0.6047	0.3256	-0.093	45	2.35e-05	NA	0	0.0465	0.0465	0.3023	0.2791	0.1163	0.2093	NA	NA	NA	NA	NA	NA	NA	NA	NA	32	0.00475651	0	0.0645	0.0645	0.2903	0.2903	0.0968	0.1935
Antimicrobials I	Antibiotics		Penicillins	0.2176	0.3565	0.1713	-0.1389	216	0.944417	1	0.037	0.0463	0.0556	0.5046	0.1852	0.088	0.0833	154	1	0.039	0.0584	0.0714	0.487	0.1948	0.0649	0.0844	62	0.122413	0.0323	0.0161	0.0161	0.5484	0.1613	0.1452	0.0806
Antimicrobials I	Antibiotics		Cephalosporins	0.0983	0.2951	0.1476	-0.1968	64	1	1	0.082	0.0656	0.0492	0.5082	0.1475	0.0328	0.1148	48	1	0.0652	0.0652	0.0652	0.5	0.1522	0.0435	0.1087	NA	NA	NA	NA	NA	NA	NA	NA	NA
Antimicrobials I	Antibiotics		Macrolides	0.3188	0.4124	0.2499	-0.0936	160	0.0413181	0.00563251	0.0312	0.0437	0.0187	0.4938	0.1625	0.1437	0.1062	106	0.209825	0.0189	0.0472	0.0189	0.5283	0.1792	0.0943	0.1132	54	0.0628943	0.0556	0.037	0.0185	0.4259	0.1296	0.2407	0.0926
Antimicrobials I	Antibiotics		Doxycycline ≥100 mg	0.327	0.4616	0.202	-0.1346	106	0.0517186	0.0223651	0.0673	0.0096	0.0577	0.4038	0.2596	0.1058	0.0962	80	0.281342	0.0769	0.0128	0.0641	0.3974	0.2692	0.0769	0.1026	26	0.0360226	0.0385	0	0.0385	0.4231	0.2308	0.1923	0.0769
Antimicrobials I	Antibiotics		Doxycycline ≤50 mg	0.3181	0.4545	0.2727	-0.1364	22	0.328912	0.481828	0.1364	0	0	0.4091	0.1818	0.1818	0.0909	NA	NA	NA	NA	NA	NA	NA	NA	NA	NA	NA	NA	NA	NA	NA	NA	NA	NA
Antimicrobials I	Antibiotics		Doxycycline (unknown dose)	0.1875	0.3333	0.1771	-0.1458	96	1	1	0.0938	0.0208	0.0312	0.5208	0.1562	0.0833	0.0938	78	1	0.1154	0.0256	0.0385	0.5513	0.1154	0.0769	0.0769	NA	NA	NA	NA	NA	NA	NA	NA	NA
Antimicrobials I	Antibiotics		Minocycline	0.0435	0.2175	0.1305	-0.174	23	1	1	0.0435	0.0435	0.087	0.6087	0.087	0.087	0.0435	21	1	0.0476	0.0476	0.0952	0.619	0.0952	0.0476	0.0476	NA	NA	NA	NA	NA	NA	NA	NA	NA
Antimicrobials I	Antibiotics		Sulfamethoxazole/trimethoprim	0.0001	0.2549	0.0784	-0.2548	51	1	1	0.0784	0.0784	0.098	0.4902	0.1765	0.0196	0.0588	42	1	0.0952	0.0952	0.0476	0.5476	0.1667	0.0238	0.0238	NA	NA	NA	NA	NA	NA	NA	NA	NA
Antimicrobials I	Herpes antiviral		Acyclovir	0.301	0.3398	0.2136	-0.0388	103	0.170794	1	0.0097	0.0194	0.0097	0.6214	0.1262	0.1068	0.1068	82	0.243347	0.0122	0	0.0122	0.6463	0.1098	0.122	0.0976	21	0.443068	0	0.0952	0	0.5238	0.1905	0.0476	0.1429
Antimicrobials I	Herpes antiviral		Famciclovir	0.3699	0.4795	0.2192	-0.1096	73	0.0192716	0.750654	0.0274	0.0411	0.0411	0.411	0.2603	0.1096	0.1096	57	0.0138301	0.0351	0.0351	0.0175	0.4211	0.2632	0.1228	0.1053	NA	NA	NA	NA	NA	NA	NA	NA	NA
Antimicrobials I	Herpes antiviral		Valacyclovir	0.3827	0.4439	0.2551	-0.0612	196	4.81e-05	0.268471	0.0408	0.0051	0.0153	0.4949	0.1888	0.1224	0.1327	147	0.0007049	0.0408	0.0068	0.0204	0.483	0.1837	0.1429	0.1224	49	0.0221062	0.0408	0	0	0.5306	0.2041	0.0612	0.1633
Antimicrobials I	Herpes antiviral		Valganciclovir	0.2593	0.3333	0.2222	-0.074	54	0.562326	1	0.0185	0.037	0.0185	0.5926	0.1111	0.0926	0.1296	52	0.731465	0.0192	0.0385	0.0192	0.5962	0.1154	0.0769	0.1346	NA	NA	NA	NA	NA	NA	NA	NA	NA
Antimicrobials II	Hydroxychloroquine		Hydroxychloroquine	0.2727	0.3766	0.2208	-0.1039	77	0.407644	NA	0.039	0.013	0.0519	0.5195	0.1558	0.1948	0.026	47	0.534612	0.0426	0.0213	0.0851	0.4255	0.234	0.1702	0.0213	30	0.501027	0.0333	0	0	0.6667	0.0333	0.2333	0.0333
Antimicrobials II	Ivermectin		Ivermectin	0.3758	0.4539	0.2695	-0.0781	142	0.00048322	NA	0.0213	0.0142	0.0426	0.4681	0.1844	0.1277	0.1418	44	0.00987715	0	0.0455	0.0455	0.3864	0.2955	0.1136	0.1136	98	0.0133485	0.0309	0	0.0412	0.5052	0.134	0.134	0.1546
Antimicrobials II	Azole antifungals		Azole antifungals	0.3363	0.4091	0.2091	-0.0728	110	0.0351215	NA	0.0273	0.0273	0.0182	0.5182	0.2	0.1364	0.0727	85	0.39528	0.0353	0.0118	0.0235	0.5765	0.1647	0.1176	0.0706	25	0.00214558	0	0.08	0	0.32	0.32	0.2	0.08
Antimicrobials II	Amantadine		Amantadine	0.107	0.2499	0.1428	-0.1429	28	1	NA	0.1429	0	0	0.6071	0.1071	0.1071	0.0357	20	1	0.15	0	0	0.6	0.1	0.1	0.05	NA	NA	NA	NA	NA	NA	NA	NA	NA
Antioxidants	Vitamin C (oral, NOT liposomal)	reference	Vitamin C (oral, NOT liposomal)	0.2408	0.2683	0.0578	-0.0275	1454	0.733663	NA	0.0076	0.0089	0.011	0.7043	0.2105	0.0447	0.0131	814	0.655273	0.0111	0.0123	0.0098	0.6867	0.2236	0.0455	0.0111	640	0.806027	0.0031	0.0047	0.0125	0.7266	0.1938	0.0437	0.0156
Antioxidants	Alpha or R-lipoic acid (oral)		Alpha or R-lipoic acid (oral)	0.1876	0.25	0.0511	-0.0624	187	1	NA	0.0284	0.017	0.017	0.6875	0.1989	0.0341	0.017	162	1	0.0327	0.0196	0.0196	0.6797	0.1961	0.0327	0.0196	25	0.643282	0	0	0	0.7391	0.2174	0.0435	0
Antioxidants	Grape seed extract		Grape seed extract	0.1841	0.2515	0.0613	-0.0674	164	1	NA	0.0061	0.0184	0.0429	0.681	0.1902	0.0429	0.0184	111	1	0.009	0.009	0.0541	0.7027	0.1802	0.027	0.018	53	0.618819	0	0.0385	0.0192	0.6346	0.2115	0.0769	0.0192
Antioxidants	Licorice/Glycyrrhizin		Licorice/Glycyrrhizin	0.3039	0.4113	0.1496	-0.1074	214	0.0599826	NA	0.014	0.014	0.0794	0.4813	0.2617	0.1075	0.0421	164	0.141186	0.0183	0.0183	0.0671	0.4939	0.2561	0.1098	0.0366	50	0.167743	0	0	0.12	0.44	0.28	0.1	0.06
Antioxidants	Vitamin C (oral, liposomal)		Vitamin C (oral, liposomal)	0.2879	0.3273	0.0788	-0.0394	330	0.0844101	NA	0.003	0.0152	0.0212	0.6333	0.2485	0.0485	0.0303	186	0.35315	0.0054	0.0161	0.0161	0.6505	0.2366	0.043	0.0323	144	0.0783727	0	0.0139	0.0278	0.6111	0.2639	0.0556	0.0278
Antioxidants	Vitamin C (intravenous)		Vitamin C (intravenous)	0.3232	0.4191	0.1856	-0.0959	167	0.0290677	NA	0.024	0.0479	0.024	0.485	0.2335	0.1257	0.0599	108	0.597777	0.0278	0.0556	0.0185	0.537	0.1852	0.1204	0.0556	59	0.00087706	0.0169	0.0339	0.0339	0.3898	0.322	0.1356	0.0678
Antioxidants II	Glutathione		Glutathione (oral, liposomal formulation)	0.3053	0.3579	0.1088	-0.0526	285	0.0315619	0.941052	0.0175	0.0281	0.007	0.5895	0.2491	0.0702	0.0386	186	0.39704	0.0215	0.0376	0.0054	0.6022	0.2527	0.0591	0.0215	99	0.00449025	0.0101	0.0101	0.0101	0.5657	0.2424	0.0909	0.0707
Antioxidants II	Glutathione		Glutathione (oral, NOT liposomal)	0.2223	0.2556	0.0889	-0.0333	180	0.907037	1	0	0	0.0333	0.7111	0.1667	0.0611	0.0278	114	1	0	0	0.0439	0.7105	0.1754	0.0526	0.0175	66	0.51053	0	0	0.0152	0.7121	0.1515	0.0758	0.0455
Antioxidants II	Glutathione		Glutathione (injection)	0.4235	0.5226	0.2343	-0.0991	115	7.16e-05	0.00751518	0.0541	0.036	0.009	0.3784	0.2883	0.1802	0.0541	77	0.21191	0.0811	0.0405	0.0135	0.4054	0.2568	0.1622	0.0405	38	1.69e-07	0	0.027	0	0.3243	0.3514	0.2162	0.0811
Antioxidants II	NAC		NAC ≤600 mg/day	0.242	0.3256	0.0961	-0.0836	562	0.714036	1	0.0267	0.0231	0.0338	0.5907	0.2295	0.0747	0.0214	303	1	0.033	0.0297	0.0429	0.6205	0.2079	0.0561	0.0099	259	0.00428609	0.0193	0.0154	0.0232	0.556	0.2548	0.0965	0.0347
Antioxidants II	NAC		NAC >600 mg/day	0.4584	0.4929	0.2006	-0.0345	352	1.69e-15	2.2509e-10	0.0115	0.0115	0.0115	0.4728	0.2923	0.149	0.0516	201	2.09e-08	0.0152	0.0101	0.0152	0.4848	0.2929	0.1414	0.0404	151	2.87e-10	0.0066	0.0132	0.0066	0.457	0.2914	0.1589	0.0662
B Vitamins	Vitamin B-12	*	B-12 (injection)	0.4709	0.495	0.1952	-0.0241	497	3.2e-21	1.40329e-08	0.006	0.004	0.0141	0.4809	0.2998	0.1147	0.0805	397	4.73e-16	0.005	0.005	0.0101	0.5038	0.2872	0.1058	0.0831	100	1e-09	0.01	0	0.03	0.39	0.35	0.15	0.07
B Vitamins	Vitamin B-12	*	B-12 (oral)	0.3046	0.3288	0.0671	-0.0242	760	0.00376433	1	0.004	0.0081	0.0121	0.647	0.2617	0.047	0.0201	481	0.10502	0.0064	0.0085	0.015	0.6496	0.2628	0.0385	0.0192	279	0.00208829	0	0.0072	0.0072	0.6426	0.2599	0.0614	0.0217
B Vitamins	Vitamin B-12	*	Methylated B-12 (oral)	0.3279	0.3818	0.1411	-0.0539	248	0.0147315	1	0.0166	0.0166	0.0207	0.5643	0.2407	0.1079	0.0332	187	0.119004	0.0221	0.0221	0.0221	0.558	0.221	0.116	0.0387	61	0.0198772	0	0	0.0167	0.5833	0.3	0.0833	0.0167
B Vitamins	B complex		B complex	0.2975	0.334	0.0832	-0.0365	961	0.00350013	0.808954	0.0094	0.0094	0.0177	0.6296	0.2508	0.0697	0.0135	556	0.0484661	0.0144	0.0072	0.0198	0.6277	0.2626	0.0558	0.0126	405	0.00859878	0.0025	0.0123	0.0148	0.6321	0.2346	0.0889	0.0148
B Vitamins	B complex		Methylated B complex	0.2834	0.3904	0.1284	-0.107	187	0.198842	1	0.0321	0.0428	0.0321	0.5027	0.262	0.0963	0.0321	144	0.928353	0.0417	0.0278	0.0347	0.5625	0.2222	0.0764	0.0347	43	0.00146649	0	0.093	0.0233	0.3023	0.3953	0.1628	0.0233
B Vitamins	Thiamine & derivatives		Thiamine < 100 mg daily	0.3478	0.3913	0.1087	-0.0435	46	0.105172	0.600537	0.0435	0	0	0.5652	0.2826	0.087	0.0217	24	0.341629	0.0833	0	0	0.5	0.3333	0.0833	0	22	0.158391	0	0	0	0.6364	0.2273	0.0909	0.0455
B Vitamins	Thiamine & derivatives		Thiamine ≥ 100 mg daily	0.3535	0.404	0.1919	-0.0505	99	0.0190247	0.268471	0.0101	0	0.0404	0.5455	0.2121	0.1313	0.0606	62	0.198638	0.0161	0	0.0484	0.5484	0.1935	0.129	0.0645	37	0.0256853	0	0	0.027	0.5405	0.2432	0.1351	0.0541
B Vitamins	Thiamine & derivatives		Thiamine (dose unknown)	0.239	0.2743	0.0531	-0.0353	113	0.729311	1	0.0088	0.0088	0.0177	0.6903	0.2212	0.0531	0	85	0.739864	0.0118	0.0118	0.0118	0.6824	0.2353	0.0471	0	28	0.769655	0	0	0.0357	0.7143	0.1786	0.0714	0
B Vitamins	Thiamine & derivatives		Benfotiamine or TTFD	0.2803	0.3939	0.1894	-0.1136	145	0.189727	1	0.0227	0.0379	0.053	0.4924	0.2045	0.1136	0.0758	98	1	0.0333	0.0556	0.0667	0.4889	0.1778	0.1111	0.0667	47	0.00021901	0	0	0.0238	0.5	0.2619	0.119	0.0952
B Vitamins	Niacin or derivatives		Nicotinamide riboside	0.3572	0.4286	0.134	-0.0714	121	0.00030411	0.062532	0.0089	0.0089	0.0536	0.5	0.2946	0.1161	0.0179	69	0.0423631	0	0.0156	0.0469	0.5469	0.2656	0.125	0	52	0.00157882	0.0208	0	0.0625	0.4375	0.3333	0.1042	0.0417
B Vitamins	Niacin or derivatives		Niacin (immediate release)	0.2441	0.3756	0.1174	-0.1315	216	0.733663	1	0.0423	0.0282	0.061	0.493	0.2582	0.0986	0.0188	79	1	0.0519	0.026	0.0779	0.4675	0.3247	0.039	0.013	137	0.486919	0.0368	0.0294	0.0515	0.5074	0.2206	0.1324	0.0221
B Vitamins	Niacin or derivatives		Niacin SR or flush-free	0.1829	0.2582	0.0431	-0.0753	93	1	1	0.0323	0.0215	0.0215	0.6667	0.2151	0.0323	0.0108	48	1	0.0208	0.0417	0.0208	0.7083	0.1875	0.0208	0	45	0.624527	0.0444	0	0.0222	0.6222	0.2444	0.0444	0.0222
B Vitamins	Niacin or derivatives		Niacinamide	0.281	0.3371	0.0674	-0.0561	90	0.350445	0.888191	0.0112	0.0112	0.0337	0.6067	0.2697	0.0449	0.0225	63	0.688637	0	0.0161	0.0484	0.6129	0.2742	0.0484	0	27	0.209914	0.037	0	0	0.5926	0.2593	0.037	0.0741
B Vitamins	Niacin or derivatives		NAD+ or NADH	0.2793	0.3288	0.1036	-0.0495	222	0.207748	0.862608	0.009	0.0135	0.027	0.6216	0.2252	0.0811	0.0225	155	0.572131	0.0129	0.0194	0.0323	0.6129	0.2452	0.0581	0.0194	67	0.0981743	0	0	0.0149	0.6418	0.1791	0.1343	0.0299
B Vitamins	Niacin or derivatives		NMN	0.3095	0.3333	0.1666	-0.0238	42	0.276001	0.718203	0	0	0.0238	0.6429	0.1667	0.0714	0.0952	NA	NA	NA	NA	NA	NA	NA	NA	NA	24	0.118264	0	0	0	0.625	0.1667	0.0833	0.125
Gastrointestinal & Immune Supplements	Colostrum		Colostrum	0.1977	0.2442	0.0349	-0.0465	86	0.977124	NA	0.0116	0	0.0349	0.7093	0.2093	0.0349	0	63	1	0.0159	0	0.0476	0.7143	0.1746	0.0476	0	23	0.343176	0	0	0	0.6957	0.3043	0	0
Gastrointestinal & Immune Supplements	Lactoferrin		Lactoferrin (liposomal or acid resistant)	0.2765	0.4043	0.1703	-0.1278	47	0.439991	0.980788	0.0426	0.0426	0.0426	0.4681	0.234	0.1277	0.0426	NA	NA	NA	NA	NA	NA	NA	NA	NA	28	0.0650164	0.0357	0.0357	0.0357	0.3929	0.2857	0.1786	0.0357
Gastrointestinal & Immune Supplements	Lactoferrin		Lactoferrin (unknown formulation)	0.2738	0.3369	0.0737	-0.0631	95	0.377694	1	0.0105	0.0105	0.0421	0.6	0.2632	0.0526	0.0211	37	1	0.027	0	0.0541	0.6486	0.2162	0.0541	0	58	0.115923	0	0.0172	0.0345	0.569	0.2931	0.0517	0.0345
Gastrointestinal & Immune Supplements	Probiotics		YourGut+Plus	0.4056	0.4622	0.1603	-0.0566	106	0.00034883	0.226367	0	0.0094	0.0472	0.4811	0.3019	0.1226	0.0377	NA	NA	NA	NA	NA	NA	NA	NA	NA	87	0.000282763	0	0.0115	0.0575	0.4368	0.3563	0.1149	0.023
Gastrointestinal & Immune Supplements	Probiotics		Lactobacillus + inulin	0.3656	0.4302	0.1721	-0.0646	93	0.0116444	0.718203	0.0108	0	0.0538	0.5054	0.2581	0.1613	0.0108	46	0.246044	0	0	0.087	0.5	0.2391	0.1522	0.0217	47	0.0145648	0.0213	0	0.0213	0.5106	0.2766	0.1702	0
Gastrointestinal & Immune Supplements	Probiotics		L. plantarum 299v	0.2632	0.4035	0.1228	-0.1403	57	0.526669	1	0.0351	0.0175	0.0877	0.4561	0.2807	0.0877	0.0351	NA	NA	NA	NA	NA	NA	NA	NA	NA	41	0.330439	0.0488	0.0244	0.0732	0.4146	0.3415	0.0488	0.0488
Gastrointestinal & Immune Supplements	Probiotics		Butyrate-producing probiotic	0.2223	0.2593	0.0741	-0.037	27	0.796538	1	0.037	0	0	0.7037	0.1852	0.0741	0	22	0.638713	0	0	0	0.7273	0.2273	0.0455	0	NA	NA	NA	NA	NA	NA	NA	NA	NA
Gastrointestinal & Immune Supplements	Probiotics		Other probiotic(s)	0.3305	0.3609	0.1174	-0.0304	230	0.00651016	1	0.0087	0.0087	0.013	0.6087	0.2435	0.0957	0.0217	196	0.0105631	0.0102	0.0051	0.0153	0.602	0.2347	0.1071	0.0255	34	0.343919	0	0.0294	0	0.6471	0.2941	0.0294	0
Glucocorticoids & Hormone Replacement Therapy	Corticosteroids		Corticosteroids	0.384	0.5426	0.3597	-0.1586	171	2.36e-05	NA	0.061	0.0549	0.0427	0.2988	0.1829	0.1524	0.2073	143	0.00110114	0.0662	0.0662	0.0441	0.2868	0.1691	0.1471	0.2206	28	0.00255711	0.0357	0	0.0357	0.3571	0.25	0.1786	0.1429
Glucocorticoids & Hormone Replacement Therapy	Testosterone		Testosterone	0.4	0.48	0.16	-0.08	25	0.0793311	NA	0.04	0	0.04	0.44	0.32	0.08	0.08	25	0.104429	0.04	0	0.04	0.44	0.32	0.08	0.08	NA	NA	NA	NA	NA	NA	NA	NA	NA
Glucocorticoids & Hormone Replacement Therapy	Estrogen and/or Progesterone		Combined estrogen + progesterone	0.2051	0.3846	0.1282	-0.1795	39	0.89443	1	0.0513	0.0769	0.0513	0.4359	0.2564	0.1282	0	35	0.8916	0.0571	0.0571	0.0571	0.4286	0.2571	0.1429	0	NA	NA	NA	NA	NA	NA	NA	NA	NA
Glucocorticoids & Hormone Replacement Therapy	Estrogen and/or Progesterone		Estradiol or conjugated estrogens	0.38	0.46	0.26	-0.08	50	0.0344427	0.609568	0.02	0	0.06	0.46	0.2	0.14	0.12	47	0.0500058	0.0213	0	0.0426	0.4894	0.1915	0.1277	0.1277	NA	NA	NA	NA	NA	NA	NA	NA	NA
Glucocorticoids & Hormone Replacement Therapy	Estrogen and/or Progesterone		Progesterone	0.3869	0.4838	0.1935	-0.0969	62	0.0145375	0.481828	0.0323	0.0323	0.0323	0.4194	0.2903	0.129	0.0645	56	0.0223417	0.0357	0.0357	0.0357	0.3929	0.3036	0.125	0.0714	NA	NA	NA	NA	NA	NA	NA	NA	NA
Green or Black Tea	Black tea		Black tea	0.1173	0.2227	0.0469	-0.1054	256	1	NA	0.0195	0.0234	0.0625	0.6719	0.1758	0.0352	0.0117	171	1	0.0175	0.0175	0.0585	0.6901	0.1696	0.0351	0.0117	85	1	0.0235	0.0353	0.0706	0.6353	0.1882	0.0353	0.0118
Green or Black Tea	Green tea/Matcha/EGCG		Green Tea	0.1484	0.2412	0.0433	-0.0928	485	1	1	0.0186	0.0247	0.0495	0.666	0.1979	0.0371	0.0062	300	1	0.0267	0.02	0.05	0.7033	0.1667	0.03	0.0033	185	0.843829	0.0054	0.0324	0.0486	0.6054	0.2486	0.0486	0.0108
Green or Black Tea	Green tea/Matcha/EGCG		Matcha	0.226	0.315	0.0958	-0.089	146	0.901966	0.469033	0	0.0205	0.0685	0.5959	0.2192	0.0479	0.0479	78	1	0	0.0256	0.0769	0.6154	0.1923	0.0256	0.0641	68	0.336541	0	0.0147	0.0588	0.5735	0.25	0.0735	0.0294
Green or Black Tea	Green tea/Matcha/EGCG		EGCG ≤ 400 mg	0.3014	0.3699	0.0685	-0.0685	73	0.226531	0.0406504	0.0137	0.0274	0.0274	0.5616	0.3014	0.0548	0.0137	29	1	0	0.0345	0.0345	0.6552	0.2069	0.069	0	44	0.0628943	0.0227	0.0227	0.0227	0.5	0.3636	0.0455	0.0227
Green or Black Tea	Green tea/Matcha/EGCG		EGCG > 400 mg	0.4445	0.4445	0.1945	0	36	0.0086373	0.00051302	0	0	0	0.5556	0.25	0.1667	0.0278	20	0.142272	0	0	0	0.6	0.25	0.15	0	NA	NA	NA	NA	NA	NA	NA	NA	NA
MCAS Treatments	Antihistamines	*	H1RA (1st generation)	0.5374	0.6195	0.2202	-0.0821	268	5.41e-22	0.808954	0.0187	0.0149	0.0485	0.2985	0.3993	0.153	0.0672	154	1.43e-15	0.0195	0.026	0.0325	0.2922	0.4481	0.1234	0.0584	114	6.51e-10	0.0175	0	0.0702	0.307	0.3333	0.193	0.0789
MCAS Treatments	Antihistamines	*	H1RA (2nd/3rd generation)	0.531	0.5814	0.234	-0.0504	1474	2.14e-50	0.718203	0.0096	0.0176	0.0232	0.3682	0.3474	0.1781	0.0559	715	1.75e-31	0.0067	0.0166	0.03	0.3827	0.3444	0.1697	0.0499	759	5.16e-40	0.0123	0.0184	0.0169	0.3548	0.3502	0.1859	0.0614
MCAS Treatments	Antihistamines	*	H1RA + H2RA (combo)	0.6335	0.6818	0.3778	-0.0483	352	1.81e-44	0.000100946	0.0114	0.0142	0.0227	0.2699	0.304	0.2784	0.0994	158	1.66e-26	0.0127	0.019	0.019	0.2468	0.2911	0.2848	0.1266	194	1.35e-26	0.0103	0.0103	0.0258	0.2887	0.3144	0.2732	0.0773
MCAS Treatments	Antihistamines	*	H2RA (Famotidine)	0.4827	0.5554	0.2106	-0.0727	551	9.96e-25	1	0.02	0.02	0.0327	0.3721	0.3448	0.1525	0.0581	251	7.59e-14	0.0159	0.0159	0.0319	0.3944	0.3227	0.1474	0.0717	300	5.47e-17	0.0233	0.0233	0.0333	0.3533	0.3633	0.1567	0.0467
MCAS Treatments	Antihistamines	*	H2RA (Cimetidine, ranitidine)	0.4	0.4375	0.1625	-0.0375	80	0.0025598	1	0.025	0.0125	0	0.525	0.275	0.1375	0.025	64	0.0592762	0.0312	0.0156	0	0.5469	0.2344	0.1406	0.0312	NA	NA	NA	NA	NA	NA	NA	NA	NA
MCAS Treatments	Antihistamines	*	Ketotifen (oral)	0.438	0.5694	0.2847	-0.1314	137	1.56e-06	1	0.0438	0.0292	0.0584	0.2993	0.2847	0.1679	0.1168	87	0.0179699	0.0575	0.0345	0.069	0.3103	0.2184	0.1839	0.1264	50	9.94e-07	0.02	0.02	0.04	0.28	0.4	0.14	0.1
MCAS Treatments	Antihistamines	*	Ketotifen + H2RA	0.5416	0.6458	0.3958	-0.1042	48	7e-06	0.888089	0.0417	0.0208	0.0417	0.25	0.25	0.2083	0.1875	26	0.0600625	0.0769	0.0385	0.0385	0.2692	0.2308	0.2308	0.1154	22	6.55e-06	0	0	0.0455	0.2273	0.2727	0.1818	0.2727
MCAS Treatments	Antihistamines	*	Hydroxyzine	0.4722	0.6111	0.25	-0.1389	72	2.56e-05	1	0.0278	0.0694	0.0417	0.25	0.3611	0.125	0.125	37	0.286534	0.027	0.0811	0.0811	0.2973	0.2973	0.0541	0.1622	35	5.58e-07	0.0286	0.0571	0	0.2	0.4286	0.2	0.0857
MCAS Treatments	Other select MCAS treatments	*	Cromolyn (intranasal)	0.4474	0.5132	0.1579	-0.0658	76	0.000128806	0.481828	0.0132	0	0.0526	0.4211	0.3553	0.1316	0.0263	38	1.07e-05	0.0263	0	0.0263	0.3158	0.4211	0.1842	0.0263	38	0.227544	0	0	0.0789	0.5263	0.2895	0.0789	0.0263
MCAS Treatments	Other select MCAS treatments	*	Cromolyn (oral)	0.3878	0.5306	0.2721	-0.1428	147	0.000226227	1	0.0612	0.0272	0.0544	0.3265	0.2585	0.1701	0.102	114	0.0223417	0.0614	0.0263	0.0702	0.3333	0.2632	0.1579	0.0877	33	0.000660168	0.0606	0.0303	0	0.303	0.2424	0.2121	0.1515
MCAS Treatments	Other select MCAS treatments	*	Luteolin (Algonot formulations)	0.5	0.5	0.1667	0	30	0.000475704	0.398272	0	0	0	0.5	0.3333	0.125	0.0417	24	0.00223628	0	0	0	0.5	0.3333	0.1111	0.0556	NA	NA	NA	NA	NA	NA	NA	NA	NA
MCAS Treatments	Other select MCAS treatments	*	Luteolin (unknown formulation)	0.4375	0.4531	0.0781	-0.0156	64	0.000712571	0.609568	0	0	0.0156	0.5312	0.375	0.0625	0.0156	26	0.0223417	0	0	0.0385	0.4615	0.3846	0.0769	0.0385	38	0.0148918	0	0	0	0.5789	0.3684	0.0526	0
MCAS Treatments	Other select MCAS treatments	*	Montelukast	0.3865	0.498	0.2789	-0.1115	251	3.85e-06	1	0.0438	0.0279	0.0398	0.3904	0.2191	0.1992	0.0797	155	0.0721615	0.0387	0.0452	0.0516	0.4129	0.2	0.1806	0.071	96	7.07e-08	0.0521	0	0.0208	0.3542	0.25	0.2292	0.0938
MCAS Treatments	Other select MCAS treatments	*	Quercetin (unknown formulation)	0.3436	0.3862	0.1303	-0.0426	422	5.72e-05	1	0.0047	0.0118	0.0261	0.5711	0.2559	0.1019	0.0284	186	0.0656598	0.0054	0.0161	0.043	0.5591	0.2688	0.0914	0.0161	236	7.8e-05	0.0042	0.0085	0.0127	0.5805	0.2458	0.1102	0.0381
MCAS Treatments	Other select MCAS treatments	*	Quercetin (enhanced bioavailability)	0.4839	0.5161	0.1855	-0.0322	124	1.32e-08	0.0684215	0.0161	0	0.0161	0.4516	0.3306	0.1371	0.0484	60	0.0129882	0.0333	0	0	0.5333	0.2833	0.1167	0.0333	64	3.27e-08	0	0	0.0312	0.375	0.375	0.1562	0.0625
Melatonin	Melatonin	*	Melatonin <1 mg	0.3363	0.4727	0.1182	-0.1364	110	0.0351215	1	0.0545	0.0455	0.0364	0.3909	0.3545	0.0727	0.0455	70	0.6565	0.0857	0.0429	0.0571	0.3714	0.3143	0.1	0.0286	40	0.00122206	0	0.05	0	0.425	0.425	0.025	0.075
Melatonin	Melatonin	*	Melatonin 1-3 mg	0.4593	0.5429	0.1621	-0.0836	407	4.81e-17	0.293811	0.0197	0.0123	0.0516	0.3735	0.3808	0.113	0.0491	196	0.0208897	0.0408	0.0102	0.0714	0.4286	0.2908	0.1122	0.0459	211	6.95e-24	0	0.0142	0.0332	0.3223	0.4645	0.1137	0.0521
Melatonin	Melatonin	*	Melatonin >3-5 mg	0.379	0.484	0.137	-0.105	219	3.27e-05	1	0.0046	0.0228	0.0776	0.411	0.347	0.0913	0.0457	95	0.0985049	0	0.0105	0.0842	0.4842	0.3158	0.0632	0.0421	124	3.16e-05	0.0081	0.0323	0.0726	0.3548	0.371	0.1129	0.0484
Melatonin	Melatonin	*	Melatonin >5-10 mg	0.4974	0.5478	0.1558	-0.0504	199	1.29e-13	0.0968412	0.0101	0.0101	0.0302	0.402	0.392	0.1156	0.0402	93	9.53e-07	0	0.0215	0.0323	0.4086	0.3871	0.0753	0.0753	106	5.12e-09	0.0189	0	0.0283	0.3962	0.3962	0.1509	0.0094
Melatonin	Melatonin	*	Melatonin >10 mg	0.4039	0.577	0.2308	-0.1731	52	0.0119265	1	0.0769	0.0577	0.0385	0.25	0.3462	0.1346	0.0962	26	0.421446	0.0385	0.0769	0.0769	0.3077	0.3077	0.0769	0.1154	26	0.0036655	0.1154	0.0385	0	0.1923	0.3846	0.1923	0.0769
Mitochondrial Enhancers	Coenzyme Q10	*	CoQ10 ≤50 mg/day	0.1744	0.2384	0.0814	-0.064	172	1	1	0.0233	0.0174	0.0233	0.6977	0.157	0.0523	0.0291	116	1	0.0259	0.0172	0.0345	0.681	0.181	0.0517	0.0086	56	0.860527	0.0179	0.0179	0	0.7321	0.1071	0.0536	0.0714
Mitochondrial Enhancers	Coenzyme Q10	*	CoQ10 50-100 mg/day	0.2669	0.3036	0.0811	-0.0367	382	0.266668	1	0.0052	0.0079	0.0236	0.6597	0.2225	0.0628	0.0183	236	0.452812	0.0042	0.0127	0.0297	0.6441	0.2288	0.0636	0.0169	146	0.291656	0.0068	0	0.0137	0.6849	0.2123	0.0616	0.0205
Mitochondrial Enhancers	Coenzyme Q10	*	CoQ10 100 to 200 mg/day	0.4099	0.424	0.0618	-0.0141	566	2.61e-13	9.92659e-06	0	0.0035	0.0106	0.5618	0.3622	0.0512	0.0106	339	1.26e-10	0	0.0059	0.0088	0.5487	0.3746	0.0501	0.0118	227	4.15e-06	0	0	0.0132	0.5815	0.3436	0.0529	0.0088
Mitochondrial Enhancers	Coenzyme Q10	*	CoQ10 >200 mg/day	0.5066	0.5146	0.1379	-0.008	377	5.99e-23	1.28401e-14	0	0	0.008	0.4775	0.3767	0.1034	0.0345	219	7.13e-18	0	0	0.0046	0.4612	0.3927	0.105	0.0365	158	1.28e-09	0	0	0.0127	0.5	0.3544	0.1013	0.0316
Mitochondrial Enhancers	Coenzyme Q10	*	CoQ10 (dose unknown)	0.1134	0.1631	0.0354	-0.0497	282	1	1	0.0284	0.0071	0.0142	0.7872	0.1277	0.0248	0.0106	201	1	0.0348	0	0.01	0.8408	0.0846	0.0299	0	81	0.805719	0.0123	0.0247	0.0247	0.6543	0.2346	0.0123	0.037
Mitochondrial Enhancers	Mitoquinol		Mitoquinol (any dose)	0.2856	0.3468	0.2244	-0.0612	49	0.373446	NA	0.0408	0.0204	0	0.5918	0.1224	0.1224	0.102	31	0.997533	0.0645	0.0323	0	0.6129	0.129	0.0645	0.0968	NA	NA	NA	NA	NA	NA	NA	NA	NA
Mitochondrial Enhancers	Oxaloacetate		Oxaloacetate	0.4286	0.4936	0.1819	-0.065	77	0.00043239	NA	0.026	0.039	0	0.4416	0.3117	0.1429	0.039	63	0.0061122	0.0317	0.0476	0	0.4286	0.3333	0.1111	0.0476	NA	NA	NA	NA	NA	NA	NA	NA	NA
Mushroom-based supplements	Mushroom-based supplements		Cordyceps militaris	0.3163	0.4081	0.102	-0.0918	98	0.10005	1	0	0.0306	0.0612	0.5	0.3061	0.0816	0.0204	61	0.0309201	0	0.0328	0.0656	0.4262	0.377	0.082	0.0164	37	0.799492	0	0.027	0.0541	0.6216	0.1892	0.0811	0.027
Mushroom-based supplements	Mushroom-based supplements		Lion's mane	0.2976	0.3631	0.1369	-0.0655	168	0.111226	1	0.0119	0.0298	0.0238	0.5714	0.2262	0.0833	0.0536	89	1	0.0225	0.0449	0.0337	0.5843	0.2022	0.0449	0.0674	79	0.00369854	0	0.0127	0.0127	0.557	0.2532	0.1266	0.038
Mushroom-based supplements	Mushroom-based supplements		Reishi	0.2661	0.3468	0.1049	-0.0807	124	0.414341	1	0.0081	0.0565	0.0161	0.5726	0.2419	0.0565	0.0484	74	1	0.0135	0.0811	0.0135	0.5811	0.2432	0.0405	0.027	50	0.0568568	0	0.02	0.02	0.56	0.24	0.08	0.08
Mushroom-based supplements	Mushroom-based supplements		Other mushroom-based supplement	0.4107	0.4636	0.1722	-0.0529	158	2.16e-05	0.0257225	0.0132	0.0066	0.0331	0.4834	0.2914	0.106	0.0662	91	0.00617347	0.0116	0	0.0581	0.4767	0.2674	0.1395	0.0465	67	0.00078587	0.0154	0.0154	0	0.4923	0.3231	0.0615	0.0923
Neuropsychiatric Medications	ADHD Stimulants (Rx)	*	ADHD Stimulants (Vyvanse, Adderall, Ritalin, Focalin, Dexedrine, others)	0.4298	0.6351	0.355	-0.2053	327	5.82e-10	NA	0.0489	0.0717	0.0847	0.1596	0.2801	0.228	0.127	222	5.23e-07	0.0634	0.039	0.0927	0.1805	0.2976	0.2293	0.0976	105	4.89e-05	0.0196	0.1373	0.0686	0.1176	0.2451	0.2255	0.1863
Neuropsychiatric Medications	Rx Antidepressants		SNRI	0.1991	0.4546	0.2138	-0.2555	407	1	0.100981	0.1351	0.0639	0.0565	0.2899	0.2408	0.1425	0.0713	328	1	0.1402	0.0732	0.0549	0.3049	0.2287	0.1341	0.064	79	0.0148877	0.1139	0.0253	0.0633	0.2278	0.2911	0.1772	0.1013
Neuropsychiatric Medications	Rx Antidepressants		SSRI (minus fluvoxamine)	0.1277	0.3999	0.1666	-0.2722	731	1	1	0.1181	0.0819	0.0722	0.3278	0.2333	0.1097	0.0569	526	1	0.1315	0.0851	0.087	0.325	0.2205	0.1025	0.0484	205	0.196403	0.0837	0.0739	0.0345	0.335	0.266	0.1281	0.0788
Neuropsychiatric Medications	Rx Antidepressants		Fluvoxamine	0.0596	0.2985	0.1642	-0.2389	67	1	1	0.0896	0.0896	0.0597	0.4627	0.1343	0.1343	0.0299	30	1	0.1	0.0667	0.0667	0.5333	0.1	0.1	0.0333	37	1	0.0811	0.1081	0.0541	0.4054	0.1622	0.1622	0.027
Neuropsychiatric Medications	Rx Antidepressants		Bupropion	0.2849	0.4942	0.3023	-0.2093	172	0.199443	7.55534e-05	0.0872	0.0756	0.0465	0.2965	0.1919	0.2035	0.0988	125	0.53054	0.08	0.096	0.032	0.32	0.208	0.168	0.096	47	0.105016	0.1064	0.0213	0.0851	0.234	0.1489	0.2979	0.1064
Neuropsychiatric Medications	Rx Antidepressants		Mirtazapine	0.2737	0.5158	0.1053	-0.2421	95	0.377694	0.0152739	0.1368	0.0737	0.0316	0.2421	0.4105	0.0842	0.0211	58	1	0.1552	0.0517	0.0517	0.3103	0.3621	0.0517	0.0172	37	0.0104453	0.1081	0.1081	0	0.1351	0.4865	0.1351	0.027
Neuropsychiatric Medications	Rx Antidepressants		Trazodone or nefazodone	0.2343	0.5045	0.1802	-0.2702	111	0.803804	0.103936	0.1171	0.045	0.1081	0.2252	0.3243	0.1261	0.0541	71	0.688637	0.0986	0.0563	0.0845	0.2676	0.3239	0.1408	0.0282	40	0.843829	0.15	0.025	0.15	0.15	0.325	0.1	0.1
Neuropsychiatric Medications	Rx Antidepressants		Amitriptyline & other TCAs	0.1324	0.4216	0.1494	-0.2892	529	1	1	0.1153	0.104	0.0699	0.2892	0.2722	0.1059	0.0435	396	1	0.1263	0.1136	0.0631	0.2854	0.2601	0.1111	0.0404	133	0.894405	0.0827	0.0752	0.0902	0.3008	0.3083	0.0902	0.0526
Neuropsychiatric Medications	Guanfacine		Guanfacine without NAC	-0.0892	0.2679	0.125	-0.3571	57	1	1	0.125	0.1071	0.125	0.375	0.1429	0.0536	0.0714	32	1	0.1613	0.129	0.0968	0.5161	0.0968	0	0	25	0.885152	0.08	0.08	0.16	0.2	0.2	0.12	0.16
Neuropsychiatric Medications	Guanfacine		Guanfacine + NAC	0.5116	0.6512	0.3721	-0.1396	44	5.46e-05	7.21311e-14	0.0233	0.0465	0.0698	0.2093	0.2791	0.2093	0.1628	NA	NA	NA	NA	NA	NA	NA	NA	NA	25	0.00881606	0.04	0.04	0.08	0.2	0.28	0.24	0.12
Neuropsychiatric Medications	(Ar)modafinil		Modafinil or Armodafinil	0.1694	0.4604	0.2699	-0.291	189	1	NA	0.1058	0.1005	0.0847	0.2487	0.1905	0.1958	0.0741	150	1	0.12	0.12	0.0733	0.2533	0.18	0.1867	0.0667	39	0.081812	0.0513	0.0256	0.1282	0.2308	0.2308	0.2308	0.1026
Neuropsychiatric Medications	Gabapentinoids		Pregabalin	0.2703	0.5181	0.2613	-0.2478	222	0.300816	1	0.1126	0.0721	0.0631	0.2342	0.2568	0.1712	0.0901	152	0.938085	0.1184	0.0921	0.0592	0.2303	0.2763	0.1579	0.0658	70	0.031033	0.1	0.0286	0.0714	0.2429	0.2143	0.2	0.1429
Neuropsychiatric Medications	Gabapentinoids		Gabapentin	0.298	0.5298	0.2649	-0.2318	151	0.127238	0.718203	0.1258	0.053	0.053	0.2384	0.2649	0.1788	0.0861	115	0.957367	0.1478	0.0696	0.0696	0.2	0.2609	0.1652	0.087	36	0.00020412	0.0556	0	0	0.3611	0.2778	0.2222	0.0833
Neuropsychiatric Medications	Ketamine		Ketamine	0.5666	0.6666	0.4333	-0.1	30	0.00010424	NA	0	0.0333	0.0667	0.2333	0.2333	0.2333	0.2	28	3.83e-05	0	0.0357	0.0357	0.25	0.25	0.2143	0.2143	NA	NA	NA	NA	NA	NA	NA	NA	NA
Neuropsychiatric Medications	Abilify		Abilify ≤ 2 mg (Low-Dose)	0.3014	0.5441	0.3162	-0.2427	136	0.123441	7.42935e-05	0.1103	0.0368	0.0956	0.2132	0.2279	0.2059	0.1103	123	0.100394	0.1057	0.0244	0.1057	0.2114	0.2276	0.2195	0.1057	NA	NA	NA	NA	NA	NA	NA	NA	NA
Neuropsychiatric Medications	Abilify		Abilify > 2 mg	-0.0606	0.2727	0.0909	-0.3333	33	1	1	0.1212	0.0909	0.1212	0.3939	0.1818	0.0303	0.0606	31	1	0.129	0.0968	0.129	0.4194	0.1935	0.0323	0	NA	NA	NA	NA	NA	NA	NA	NA	NA
NO-Mediated Vasodilators	Beet juice or supplement		Beet juice or supplement	0.2599	0.3399	0.0866	-0.08	164	0.305484	NA	0.0333	0.0067	0.04	0.58	0.2533	0.0733	0.0133	97	1	0.033	0.011	0.033	0.6593	0.2198	0.033	0.011	67	0.0039681	0.0339	0	0.0508	0.4576	0.3051	0.1356	0.0169
NO-Mediated Vasodilators	L-arginine and/or citrulline		L-arginine < 1 g daily	0.1487	0.2703	0.1081	-0.1216	74	1	1	0.027	0.0676	0.027	0.6081	0.1622	0.0946	0.0135	43	1	0.0465	0.093	0.0233	0.6047	0.1395	0.0698	0.0233	31	0.542092	0	0.0323	0.0323	0.6129	0.1935	0.129	0
NO-Mediated Vasodilators	L-arginine and/or citrulline		L-arginine 1-2 g daily	0.2693	0.3078	0.1347	-0.0385	52	0.483848	0.481828	0	0	0.0385	0.6538	0.1731	0.0962	0.0385	22	0.885429	0	0	0.0909	0.5909	0.2727	0.0455	0	30	0.332255	0	0	0	0.7	0.1	0.1333	0.0667
NO-Mediated Vasodilators	L-arginine and/or citrulline		L-arginine > 2 g daily	0.3448	0.4138	0.1379	-0.069	29	0.194558	0.167176	0.0345	0	0.0345	0.5172	0.2759	0.1379	0	NA	NA	NA	NA	NA	NA	NA	NA	NA	NA	NA	NA	NA	NA	NA	NA	NA	NA
NO-Mediated Vasodilators	L-arginine and/or citrulline		L-arginine (unknown dose)	0.125	0.175	0	-0.05	40	1	1	0.05	0	0	0.775	0.175	0	0	32	1	0.0625	0	0	0.8125	0.125	0	0	NA	NA	NA	NA	NA	NA	NA	NA	NA
NO-Mediated Vasodilators	L-arginine and/or citrulline		L-citrulline	0.2543	0.3559	0.1186	-0.1016	59	0.593884	0.609568	0.0169	0.0508	0.0339	0.5424	0.2373	0.1017	0.0169	41	1	0.0244	0.0732	0.0488	0.6341	0.1707	0.0488	0	NA	NA	NA	NA	NA	NA	NA	NA	NA
NO-Mediated Vasodilators	Sildenafil or Tadalafil		Sildenafil or Tadalafil (sporadic dosing)	0.15	0.2	0.1	-0.05	22	1	1	0	0	0.05	0.75	0.1	0.1	0	NA	NA	NA	NA	NA	NA	NA	NA	NA	NA	NA	NA	NA	NA	NA	NA	NA	NA
NO-Mediated Vasodilators	Sildenafil or Tadalafil		Sildenafil or Tadalafil (daily dosing)	0.2069	0.3448	0.1379	-0.1379	32	0.656696	0.730084	0.1379	0	0	0.5172	0.2069	0.1034	0.0345	NA	NA	NA	NA	NA	NA	NA	NA	NA	NA	NA	NA	NA	NA	NA	NA	NA	NA
Non-Pharmacological Approaches	Pacing	*	Pacing	0.7521	0.787	0.3736	-0.0349	803	7.12e-121	NA	0.0125	0.0112	0.0112	0.1781	0.4134	0.2578	0.1158	684	6.31e-112	0.0132	0.0117	0.0102	0.1725	0.4181	0.2588	0.1155	119	3.52e-28	0.0084	0.0084	0.0168	0.2101	0.3866	0.2521	0.1176
Non-Pharmacological Approaches	Compression Stockings	*	Compression Stockings	0.6197	0.6628	0.2374	-0.0431	952	6.36e-76	NA	0.0074	0.0105	0.0252	0.2941	0.4254	0.1828	0.0546	522	3.75e-48	0.0096	0.0077	0.0268	0.3142	0.4253	0.1705	0.046	430	1.01e-53	0.0047	0.014	0.0233	0.2698	0.4256	0.1977	0.0651
Non-Pharmacological Approaches	Vagal Nerve Stimulation	*	Vagal Nerve Stimulation	0.4546	0.5228	0.1364	-0.0682	132	2.87e-07	NA	0.0152	0.0227	0.0303	0.4091	0.3864	0.1061	0.0303	110	0.0007207	0.0182	0.0273	0.0364	0.4364	0.3727	0.0909	0.0182	22	5.55e-07	0	0	0	0.2727	0.4545	0.1818	0.0909
Non-Pharmacological Approaches	Manual Lymphatic Drainage	*	Manual Lymphatic Drainage	0.5567	0.5979	0.2371	-0.0412	97	3.74e-11	NA	0.0103	0.0206	0.0103	0.3608	0.3608	0.1134	0.1237	83	2.89e-08	0.012	0.0241	0.012	0.3735	0.3253	0.1084	0.1446	NA	NA	NA	NA	NA	NA	NA	NA	NA
Non-Pharmacological Approaches	Graded Exercise Therapy		Graded Exercise Therapy	-0.7224	0.1003	0.0434	-0.8227	299	1	NA	0.5418	0.1906	0.0903	0.0769	0.0569	0.0334	0.01	263	1	0.5741	0.1901	0.0722	0.0798	0.0418	0.0304	0.0114	36	1	0.3056	0.1944	0.2222	0.0556	0.1667	0.0556	0
Non-Pharmacological Approaches	Hyperbaric Oxygen Therapy (HBOT)		Hyperbaric Oxygen Therapy (HBOT)	0.4055	0.4595	0.2973	-0.054	37	0.031229	NA	0.027	0.027	0	0.4865	0.1622	0.2432	0.0541	24	0.0306273	0	0	0	0.5417	0.2083	0.2083	0.0417	NA	NA	NA	NA	NA	NA	NA	NA	NA
Non-Pharmacological Approaches	Cognitive Behavioral Therapy (CBT)		Cognitive Behavioral Therapy (CBT)	0.021	0.2692	0.1014	-0.2482	286	1	NA	0.0804	0.0874	0.0804	0.4825	0.1678	0.0664	0.035	256	1	0.0859	0.0938	0.0781	0.4961	0.1562	0.0547	0.0352	30	0.330683	0.0333	0.0333	0.1	0.3667	0.2667	0.1667	0.0333
Omega fatty acids	DHA		DHA	0.2	0.2286	0.0286	-0.0286	35	0.89443	NA	0	0	0.0286	0.7429	0.2	0.0286	0	24	1	0	0	0.0417	0.75	0.2083	0	0	NA	NA	NA	NA	NA	NA	NA	NA	NA
Omega fatty acids	EPA or icosapent ethyl		EPA or icosapent ethyl	0.441	0.4646	0.1693	-0.0236	266	3.92e-11	NA	0.0157	0.0079	0	0.5118	0.2953	0.1142	0.0551	142	1.04e-05	0.0146	0.0073	0	0.5328	0.3066	0.0949	0.0438	124	1.14e-07	0.0171	0.0085	0	0.4872	0.2821	0.1368	0.0684
Omega fatty acids	Omega-3 complex (DHA + EPA)		Omega-3 complex (DHA + EPA)	0.2864	0.3051	0.0763	-0.0187	818	0.0351215	NA	0.0037	0.005	0.01	0.6762	0.2288	0.055	0.0213	462	0.68416	0.0045	0.0067	0.0178	0.6927	0.216	0.0512	0.0111	356	0.00084676	0.0028	0.0028	0	0.6553	0.245	0.0598	0.0342
Omega fatty acids	Omega-3-6 or Omega 3-6-9 supplement		Omega-3-6 or Omega 3-6-9 supplement	0.2437	0.2815	0.0693	-0.0378	574	0.782662	NA	0.0147	0.0126	0.0105	0.6807	0.2122	0.0525	0.0168	402	0.997533	0.0155	0.0124	0.0124	0.6739	0.2174	0.0528	0.0155	172	0.387474	0.013	0.013	0.0065	0.6948	0.2013	0.0519	0.0195
Other Select Supplements & OTC Drugs	Palmitoylethanolamide	*	PEA (enhanced bioavailability)	0.5683	0.591	0.1819	-0.0227	45	1.03e-06	0.0406504	0	0.0227	0	0.3864	0.4091	0.1364	0.0455	23	3.06e-06	0	0	0	0.3043	0.4348	0.1739	0.087	22	0.0248118	0	0.0476	0	0.4762	0.381	0.0952	0
Other Select Supplements & OTC Drugs	Palmitoylethanolamide	*	PEA (unknown formulation)	0.3572	0.4047	0.119	-0.0475	126	0.00669952	1	0.0079	0.0079	0.0317	0.5476	0.2857	0.0873	0.0317	80	0.289701	0.0125	0.0125	0.05	0.55	0.25	0.075	0.05	46	0.00156041	0	0	0	0.5435	0.3478	0.1087	0
Other Select Supplements & OTC Drugs	Berberine		Berberine	0.3334	0.3667	0.1	-0.0333	30	0.225263	NA	0	0	0.0333	0.6	0.2667	0.1	0	22	0.403798	0	0	0.0455	0.5909	0.2273	0.1364	0	NA	NA	NA	NA	NA	NA	NA	NA	NA
Other Select Supplements & OTC Drugs	Dextromethorphan		Dextromethorphan	0.3192	0.4256	0.149	-0.1064	47	0.211153	NA	0.0851	0	0.0213	0.4681	0.2766	0.1277	0.0213	31	1	0.0968	0	0.0323	0.5806	0.1935	0.0968	0	NA	NA	NA	NA	NA	NA	NA	NA	NA
Other Select Supplements & OTC Drugs	Monolaurin		Monolaurin	0.159	0.2386	0.0568	-0.0796	88	1	NA	0.0341	0.0114	0.0341	0.6818	0.1818	0.0341	0.0227	62	1	0.0484	0	0.0323	0.7258	0.1452	0.0323	0.0161	26	0.505198	0	0.0385	0.0385	0.5769	0.2692	0.0385	0.0385
Other Select Supplements & OTC Drugs	Nicotine (patches)		Nicotine (patches)	0.4	0.48	0.24	-0.08	25	0.0803257	NA	0	0.04	0.04	0.44	0.24	0.08	0.16	NA	NA	NA	NA	NA	NA	NA	NA	NA	NA	NA	NA	NA	NA	NA	NA	NA	NA
Other Select Supplements & OTC Drugs	St John's Wort		St John's Wort	0	0.2128	0.0213	-0.2128	47	1	NA	0.0638	0.0426	0.1064	0.5745	0.1915	0.0213	0	45	1	0.0667	0.0444	0.0889	0.6	0.1778	0.0222	0	NA	NA	NA	NA	NA	NA	NA	NA	NA
Phytochemicals	Curcumin	*	Curcumin (enhanced bioavailability)	0.3162	0.3675	0.0854	-0.0513	130	0.137659	1	0	0.0171	0.0342	0.5812	0.2821	0.0769	0.0085	78	0.894348	0	0.0154	0.0615	0.6	0.2	0.1077	0.0154	52	0.0109595	0	0.0192	0	0.5577	0.3846	0.0385	0
Phytochemicals	Curcumin	*	Curcumin (unknown formulation)	0.3562	0.3937	0.1062	-0.0375	480	2.62e-06	0.600537	0.0063	0.0083	0.0229	0.5688	0.2875	0.0729	0.0333	283	0.00186573	0.0071	0.0106	0.0283	0.5689	0.3039	0.0671	0.0141	197	7.21e-05	0.0051	0.0051	0.0152	0.5685	0.264	0.0812	0.0609
Phytochemicals	Sulforaphane		Sulforaphane	0.3333	0.3809	0.1428	-0.0476	21	0.289737	NA	0.0476	0	0	0.5714	0.2381	0.0952	0.0476	NA	NA	NA	NA	NA	NA	NA	NA	NA	NA	NA	NA	NA	NA	NA	NA	NA	NA
Phytochemicals	Pycnogenol (any dose)		Pycnogenol (any dose)	0.2903	0.3064	0.129	-0.0161	62	0.32795	NA	0.0161	0	0	0.6774	0.1774	0.129	0	32	0.959803	0	0	0	0.7812	0.1562	0.0625	0	30	0.100845	0.0333	0	0	0.5667	0.2	0.2	0
Phytochemicals	Resveratrol		Resveratrol <500 mg	0.1265	0.2025	0.0253	-0.076	79	1	1	0.0127	0.0253	0.038	0.7215	0.1772	0	0.0253	37	1	0.027	0	0.0541	0.6486	0.2432	0	0.027	42	1	0	0.0476	0.0238	0.7857	0.119	0	0.0238
Phytochemicals	Resveratrol		Resveratrol ≥500 mg	0.2958	0.3381	0.0564	-0.0423	71	0.266999	0.0347391	0.0141	0	0.0282	0.6197	0.2817	0.0423	0.0141	30	0.872608	0	0	0.0333	0.7	0.2333	0	0.0333	41	0.120664	0.0244	0	0.0244	0.561	0.3171	0.0732	0
Proteolytic Enzymes	Nattokinase/Lumbrokinase	*	Nattokinase (NK) or Lumbrokinase (LK)	0.4868	0.5572	0.2775	-0.0704	475	8.03e-23	1	0.0132	0.0198	0.0374	0.3722	0.2797	0.1696	0.1079	134	1.26e-05	0.0078	0.0078	0.0391	0.4531	0.2422	0.1484	0.1016	341	1.5e-21	0.0153	0.0245	0.0368	0.3405	0.2945	0.1779	0.1104
Proteolytic Enzymes	Nattokinase/Lumbrokinase	*	[NK and/or LK] + serrapeptase	0.5146	0.6097	0.3024	-0.0951	430	1.06e-26	0.600537	0.0195	0.0171	0.0585	0.2951	0.3073	0.1902	0.1122	112	1.78e-05	0.0278	0.0093	0.0741	0.3333	0.3148	0.1389	0.1019	318	7.22e-26	0.0166	0.0199	0.053	0.2815	0.3046	0.2086	0.1159
Proteolytic Enzymes	Serrapeptase (SP)	*	Serrapeptase (SP) only	0.2885	0.375	0.1058	-0.0865	104	0.254981	NA	0.0192	0.0481	0.0192	0.5385	0.2692	0.0673	0.0385	60	0.0967771	0	0	0	0.65	0.2167	0.0833	0.05	44	0.843829	0.0455	0.1136	0.0455	0.3864	0.3409	0.0455	0.0227
Select Cardiovascular Medications	Beta Blockers or Ivabradine	*	Cardioselective beta blocker	0.4816	0.6636	0.3779	-0.182	458	6.18e-20	0.862608	0.0461	0.0576	0.0783	0.1544	0.2857	0.2512	0.1267	263	8.99e-05	0.0535	0.07	0.0905	0.1893	0.321	0.1811	0.0947	195	7.22e-26	0.0366	0.0419	0.0628	0.1099	0.2408	0.3403	0.1675
Select Cardiovascular Medications	Beta Blockers or Ivabradine	*	Non-cardioselective beta blocker (Propranolol)	0.373	0.591	0.3056	-0.218	445	1.53e-07	1	0.0674	0.0764	0.0742	0.191	0.2854	0.2	0.1056	276	0.020715	0.0761	0.0833	0.0725	0.221	0.3007	0.1703	0.0761	169	1.31e-09	0.0533	0.0651	0.0769	0.142	0.2604	0.2485	0.1538
Select Cardiovascular Medications	Beta Blockers or Ivabradine	*	Ivabradine	0.6681	0.7654	0.438	-0.0973	226	8.06e-38	1.62182e-09	0.031	0.0265	0.0398	0.1372	0.3274	0.2743	0.1637	126	3.62e-18	0.0397	0.0317	0.0476	0.1508	0.3333	0.254	0.1429	100	3.59e-26	0.02	0.02	0.03	0.12	0.32	0.3	0.19
Select Cardiovascular Medications	Angiotensin Receptor Blockers (ARBs)		ARBs (losartan, olmesartan, et al)	0.1758	0.3649	0.1487	-0.1891	75	1	NA	0.1216	0.027	0.0405	0.4459	0.2162	0.0811	0.0676	44	1	0.1395	0.0465	0.0465	0.4884	0.186	0.0465	0.0465	31	0.122413	0.0968	0	0.0323	0.3871	0.2581	0.129	0.0968
Select Cardiovascular Medications	Calcium Channel Blockers		Dihydropyridines	0.1392	0.3479	0.1131	-0.2087	119	1	0.0247152	0.0696	0.0348	0.1043	0.4435	0.2348	0.0783	0.0348	79	1	0.08	0.0533	0.12	0.4133	0.2267	0.0667	0.04	40	0.584019	0.05	0	0.075	0.5	0.25	0.1	0.025
Select Cardiovascular Medications	Calcium Channel Blockers		Non-dihydropyridines	0.0162	0.3548	0.1774	-0.3386	65	1	1	0.0806	0.129	0.129	0.3065	0.1774	0.1129	0.0645	44	1	0.0714	0.0714	0.1667	0.3333	0.1429	0.119	0.0952	21	1	0.1	0.25	0.05	0.25	0.25	0.1	0
Select Cardiovascular Medications	Statins		Atorvastatin	0.0483	0.2289	0.1084	-0.1806	83	1	1	0.0602	0.0602	0.0602	0.5904	0.1205	0.0843	0.0241	23	1	0.1304	0.087	0.087	0.4783	0.087	0.087	0.0435	60	1	0.0333	0.05	0.05	0.6333	0.1333	0.0833	0.0167
Select Cardiovascular Medications	Statins		Pravastatin	0.1303	0.3043	0.1956	-0.174	46	1	0.0795026	0.0435	0.0435	0.087	0.5217	0.1087	0.1304	0.0652	NA	NA	NA	NA	NA	NA	NA	NA	NA	37	0.778224	0.0541	0.0541	0.027	0.5135	0.1081	0.1622	0.0811
Select Cardiovascular Medications	Statins		Other statin	0.0323	0.2097	0.0484	-0.1774	62	1	1	0.0806	0.0645	0.0323	0.6129	0.1613	0.0484	0	37	1	0.1351	0.0541	0.0541	0.5676	0.1622	0.027	0	25	0.884912	0	0.08	0	0.68	0.16	0.08	0
Select POTS / Orthostatic Intolerance Treatments	Fluids/electrolytes	*	Oral fluids/electrolytes	0.676	0.7069	0.2711	-0.0309	2860	5.14e-166	1	0.0052	0.0063	0.0194	0.2622	0.4358	0.2056	0.0655	1691	1.03e-106	0.0045	0.0063	0.0271	0.2986	0.4335	0.1719	0.0579	1169	8.03e-151	0.0062	0.0062	0.0087	0.212	0.4389	0.2519	0.0761
Select POTS / Orthostatic Intolerance Treatments	Fluids/electrolytes	*	IV Saline	0.6995	0.7565	0.5233	-0.057	193	3.69e-38	0.678051	0	0.0259	0.0311	0.1865	0.2332	0.2487	0.2746	144	3.08e-31	0	0.0139	0.0347	0.1944	0.2361	0.2569	0.2639	49	5.35e-11	0	0.0612	0.0204	0.1633	0.2245	0.2245	0.3061
Select POTS / Orthostatic Intolerance Treatments	Mestinon	*	Mestinon	0.4103	0.5856	0.3187	-0.1753	251	7.61e-08	NA	0.0717	0.0558	0.0478	0.239	0.2669	0.2271	0.0916	195	0.0021459	0.0872	0.0615	0.0564	0.2359	0.2462	0.2154	0.0974	56	3.21e-09	0.0179	0.0357	0.0179	0.25	0.3393	0.2679	0.0714
Select POTS / Orthostatic Intolerance Treatments	Fludrocortisone		Fludrocortisone	0.2304	0.4792	0.2534	-0.2488	217	0.879546	NA	0.0783	0.0829	0.0876	0.2719	0.2258	0.1843	0.0691	171	1	0.0702	0.0819	0.1053	0.2982	0.2281	0.1462	0.0702	46	0.0227571	0.1087	0.087	0.0217	0.1739	0.2174	0.3261	0.0652
Select POTS / Orthostatic Intolerance Treatments	Midodrine		Midodrine	0.299	0.5576	0.2587	-0.2586	174	0.10005	NA	0.0747	0.1092	0.0747	0.1839	0.2989	0.1897	0.069	125	1	0.096	0.12	0.072	0.216	0.24	0.176	0.08	49	1.12e-05	0.0204	0.0816	0.0816	0.102	0.449	0.2245	0.0408
Select Treatments Used in (Long) COVID	Maraviroc	*	Maraviroc ≥15 days	0.569	0.6207	0.4138	-0.0517	58	7.6e-08	NA	0	0.0172	0.0345	0.3276	0.2069	0.1724	0.2414	NA	NA	NA	NA	NA	NA	NA	NA	NA	50	4.42e-08	0	0.02	0.02	0.32	0.22	0.16	0.26
Select Treatments Used in (Long) COVID	Paxlovid		Paxlovid <10 days	0.3624	0.4589	0.256	-0.0965	207	0.000378858	1	0.0193	0.0386	0.0386	0.4444	0.2029	0.1304	0.1256	80	0.128047	0.025	0.0125	0.0625	0.475	0.2125	0.075	0.1375	127	0.000660338	0.0157	0.0551	0.0236	0.4252	0.1969	0.1654	0.1181
Select Treatments Used in (Long) COVID	Paxlovid		Paxlovid ≥10 days	0.3714	0.4286	0.2857	-0.0572	35	0.0858224	0.941052	0	0.0286	0.0286	0.5143	0.1429	0.1714	0.1143	NA	NA	NA	NA	NA	NA	NA	NA	NA	23	0.194648	0	0.0435	0.0435	0.4783	0.0435	0.2609	0.1304
Select Treatments Used in (Long) COVID	Tollovid		Tollovid < 15 days	0.1818	0.2727	0.1515	-0.0909	33	0.956525	1	0.0303	0	0.0606	0.6364	0.1212	0.0909	0.0606	NA	NA	NA	NA	NA	NA	NA	NA	NA	26	0.686693	0.0385	0	0.0769	0.5385	0.1538	0.1154	0.0769
Select Treatments Used in (Long) COVID	Tollovid		Tollovid ≥15 days	0.5254	0.5423	0.3559	-0.0169	59	2.66e-06	0.0060844	0	0	0.0169	0.4407	0.1864	0.1695	0.1864	NA	NA	NA	NA	NA	NA	NA	NA	NA	54	1.22e-05	0	0	0.0185	0.4444	0.1667	0.1667	0.2037
Select Treatments Used in (Long) COVID	Truvada		Truvada ≥15 days	0.3636	0.4546	0.2273	-0.091	22	0.184188	NA	0	0.0455	0.0455	0.4545	0.2273	0.1364	0.0909	NA	NA	NA	NA	NA	NA	NA	NA	NA	NA	NA	NA	NA	NA	NA	NA	NA	NA
Select Treatments Used in (Long) COVID	Vedicinals		Vedicinals (any duration)	0.3792	0.5689	0.3103	-0.1897	58	0.0243762	NA	0.069	0.0517	0.069	0.2414	0.2586	0.2069	0.1034	NA	NA	NA	NA	NA	NA	NA	NA	NA	50	0.028662	0.08	0.06	0.06	0.22	0.24	0.24	0.1
Select Treatments Used in (Long) COVID	Metformin		Metformin	0.2857	0.3786	0.1357	-0.0929	140	0.224533	NA	0.0286	0.0286	0.0357	0.5286	0.2429	0.1143	0.0214	99	0.456374	0.0404	0.0303	0.0303	0.5253	0.2323	0.1212	0.0202	41	0.210187	0	0.0244	0.0488	0.5366	0.2683	0.0976	0.0244
Select Treatments Used in ME/CFS	Low-Dose Naltrexone	*	Low-Dose Naltrexone	0.4942	0.6004	0.2828	-0.1062	951	1.69e-36	NA	0.0473	0.0284	0.0305	0.2934	0.3176	0.1861	0.0967	664	2.94e-24	0.0422	0.0331	0.0392	0.3042	0.3238	0.1747	0.0828	287	6.35e-26	0.0592	0.0174	0.0105	0.2683	0.3031	0.2125	0.1289
Select Treatments Used in ME/CFS	Intravenous/Subcutaneous Immunoglobulin	*	Intravenous/Subcutaneous Immunoglobulin	0.5697	0.6395	0.4186	-0.0698	91	3.15e-12	NA	0.0465	0	0.0233	0.2907	0.2209	0.2326	0.186	78	9.96e-12	0.0405	0	0.0135	0.2973	0.2297	0.2297	0.1892	NA	NA	NA	NA	NA	NA	NA	NA	NA
Select Treatments Used in ME/CFS	D-Ribose		D-Ribose	0.3212	0.3923	0.1003	-0.0711	548	0.000524471	NA	0.0146	0.0164	0.0401	0.5365	0.292	0.0748	0.0255	424	0.00577313	0.0165	0.0142	0.033	0.5566	0.2807	0.0778	0.0212	124	0.0198772	0.0081	0.0242	0.0645	0.4677	0.3306	0.0645	0.0403
