## Supplementary Table 3 for "Patient-Reported Treatment Outcomes in ME/CFS and Long COVID"

### Sheet: Suppl Table 3
Treatment	ME/CFS NAS	COVID NAS	log2(Fold Change)	Adjusted p-value
Oral fluids/electrolytes	0.634536	0.757057	0.254701	8.98376e-11
Ivabradine	0.611111	0.74	0.276091	0.0605305
Vagal Nerve Stimulation	0.4	0.727273	0.862496	0.0132414
Pacing	0.75731	0.722689	-0.0675088	0.299625
IV Saline	0.708333	0.673469	-0.0728161	0.358706
Compression stockings	0.597701	0.646512	0.113252	0.130651
Glutathione (injection)	0.311688	0.631579	1.01886	0.00416477
H1RA + H2RA	0.651899	0.618557	-0.075742	0.326601
Cardioselective beta blockers	0.365019	0.610256	0.741444	2.78726e-06
Mestinon	0.353846	0.607143	0.778914	0.00295794
Melatonin 1-3 mg	0.326531	0.582938	0.836125	2.78726e-06
Quercetin (enhanced bioavailability)	0.4	0.5625	0.491853	0.0889684
Ketotifen (oral)	0.367816	0.56	0.606442	0.0460634
Low-Dose Naltrexone	0.466867	0.557491	0.255936	0.0222982
[NK and/or LK] + serrapeptase	0.4375	0.544025	0.31439	0.0724407
Midodrine	0.208	0.530612	1.35107	0.000249846
B-12 (injection)	0.455919	0.53	0.217214	0.169082
Gabapentin	0.226087	0.527778	1.22305	0.00256675
H1RA (2nd/3rd generation)	0.496503	0.527009	0.0860243	0.209377
Azole antifungals	0.282353	0.52	0.881012	0.0439577
H1RA (1st generation)	0.551948	0.517544	-0.0928514	0.343799
Cromolyn (oral)	0.350877	0.515152	0.554031	0.104096
Melatonin >5-10 mg	0.483871	0.509434	0.0742728	0.389091
Nattokinase (NK) or Lumbrokinase (LK)	0.425373	0.507331	0.254199	0.11868
Corticosteroids	0.377622	0.5	0.404984	0.198769
Montelukast	0.316129	0.5	0.661415	0.010586
NAC >600 mg/day	0.437811	0.490066	0.162669	0.258657
Benfotiamine or TTFD	0.193878	0.489362	1.33576	0.00167151
H2RA (Famotidine)	0.478088	0.486667	0.0256588	0.430399
Melatonin <1 mg	0.257143	0.475	0.885357	0.0361058
CoQ10 >200 mg/day	0.52968	0.474684	-0.158156	0.240207
EPA	0.422535	0.467742	0.146641	0.31412
Non-cardioselective beta blocker (Propranolol)	0.315217	0.467456	0.568482	0.00458265
Methylated B complex (oral)	0.229167	0.465116	1.02119	0.00841359
PEA (unknown formulation)	0.3	0.456522	0.605721	0.0932895
L-Lysine	0.280702	0.45614	0.70044	0.0382334
(Acetyl)-L-carnitine ‚â• 500 mg daily	0.396825	0.453125	0.191405	0.31412
Nicotinamide riboside	0.362319	0.442308	0.287791	0.280408
Vitamin C (intravenous)	0.259259	0.440678	0.765329	0.031709
Other mushroom-based supplement	0.384615	0.432836	0.170403	0.329093
ADHD Stimulants (Rx)	0.40991	0.428571	0.0642288	0.395927
Doxycycline ‚â•100 mg	0.3	0.423077	0.495957	0.210678
Melatonin >3-5 mg	0.326316	0.419355	0.361903	0.148167
Creatine	0.254902	0.410256	0.686583	0.0889684
Curcumin (enhanced bioavailability)	0.230769	0.403846	0.807355	0.0527407
Beet juice or supplement	0.185567	0.402985	1.11879	0.0073887
BCAA	0.298701	0.393939	0.39927	0.258657
Lion's mane	0.213483	0.392405	0.878221	0.0230613
CoQ10 >100 to 200 mg/day	0.421829	0.39207	-0.105545	0.321973
Fludrocortisone	0.187135	0.391304	1.06422	0.010586
Valacyclovir	0.380952	0.387755	0.0255351	0.466191
Paxlovid <10 days	0.325	0.385827	0.247514	0.280408
Curcumin (unknown formulation)	0.339223	0.380711	0.166463	0.271201
Methylated B-12 (oral)	0.299465	0.377049	0.332364	0.218427
Glutathione (oral, liposomal formulation)	0.268817	0.373737	0.475399	0.0875656
Quercetin (unknown formulation)	0.311828	0.368644	0.241478	0.198032
SNRI	0.158537	0.367089	1.21131	0.000249846
Aspirin only	0.258772	0.362745	0.487275	0.0175291
L-glutamine	0.207692	0.36	0.793549	0.0527407
Reishi	0.202703	0.36	0.828632	0.0724407
(Ar)modafinil	0.12	0.358974	1.58085	0.0021254
Ivermectin	0.431818	0.357143	-0.273923	0.289671
Pregabalin	0.230263	0.357143	0.633218	0.0692452
5-HTP	0.167742	0.352941	1.07318	0.0289271
Macrolides	0.301887	0.351852	0.22096	0.326601
Bupropion	0.264	0.340426	0.366801	0.258657
D-Ribose	0.316038	0.33871	0.0999524	0.355459
B-12 (oral)	0.282744	0.333333	0.237468	0.142888
DHA + EPA	0.246753	0.331461	0.425769	0.0178873
NADH or NAD+ (oral)	0.258065	0.328358	0.347539	0.236576
NAC ‚â§600 mg/day	0.168317	0.328185	0.963331	0.000111516
Penicillins	0.175325	0.322581	0.879631	0.0327844
Licorice/Glycyrrhizin	0.29878	0.32	0.098986	0.406336
Metformin	0.272727	0.317073	0.217357	0.346548
B complex (oral)	0.289568	0.308642	0.0920304	0.326601
Vitamin C (oral)	0.274194	0.305556	0.15624	0.326601
Other probiotic(s)	0.336735	0.294118	-0.195219	0.355458
Other probiotic(s)	0.336735	0.294118	-0.195219	0.355458
Acyclovir	0.304878	0.285714	-0.0936591	0.438931
Matcha	0.179487	0.279412	0.638512	0.146728
SSRI (minus fluvoxamine)	0.0722433	0.278049	1.9444	3.43652e-12
CoQ10 >50-100 mg/day	0.262712	0.273973	0.0605503	0.42067
Omega-3-6 or Omega 3-6-9 complex	0.226368	0.261628	0.208845	0.277398
Glutathione (oral, NOT liposomal)	0.201754	0.257576	0.352397	0.284628
Niacin (immediate release)	0.21519	0.255474	0.247569	0.326601
Dihydropyridines	0.0632911	0.25	1.98185	0.010586
Grape seed extract	0.153153	0.245283	0.679472	0.146728
Alpha or R-lipoic acid (oral)	0.179012	0.24	0.422975	0.316073
Vitamin C (oral, NOT liposomal)	0.246929	0.232813	-0.0849263	0.326601
(Acetyl)-L-carnitine (dose unknown)	0.197044	0.230769	0.227931	0.377843
CoQ10 (dose unknown)	0.0696517	0.222222	1.67377	0.00167151
Green Tea	0.103333	0.221622	1.10079	0.0021254
Thiamine (unknown dose)	0.247059	0.214286	-0.205319	0.389091
Serrapeptase (SP) only	0.35	0.204545	-0.774933	0.118513
Amitriptyline & other TCAs	0.108586	0.203008	0.902697	0.0139346
Trazodone or nefazodone	0.253521	0.2	-0.342106	0.326601
CoQ10 ‚Äö‚â§50 mg/day	0.163793	0.196429	0.26213	0.346548
Black tea	0.122807	0.105882	-0.213931	0.377843
Graded Exercise Therapy	-0.752852	-0.5	-0.590438	0
