## Supplementary Table 4 for "Patient-Reported Treatment Outcomes in ME/CFS and Long COVID"

### Sheet: Suppl Table 4
Treatment	Patient Population	Study Type (population studied via type)	Findings	Citation(s)	Upcoming Trials
Anticoagulants	Long COVID	Multicenter prospective quasi-experimental study	Improved chest pain and palpitations; further study needed due to confounders	(1)
B12 (injections, combined with daily oral folic acid, )	ME/CFS and Fibromyalgia	Cross-sectional study (n=38, all females, at least weekly B12 injections, individual doses of B12 and folic acid)	Frequent injections of B12, combined with an daily dose of oral folic acid, may help in a subgroup of patients.	(2)
CNS stimulants	ME/CFS	Literature review; consensus guidelines	Mixed results; studies varied by drug, treatment population, and outcome measure	(3, 4)
CNS stimulants	OI syndromes	Consensus guidelines; retrospective studies	Symptomatic improvement, promoting vasoconstriction	(5–7)
Coenzyme Q10 (CoQ10)	Long COVID	Clinical trial	No significant difference in EuroQol 5 Dimensions health index or Post-COVID-19-Condition symptom score	(8)
Coenzyme Q10 (CoQ10) + alpha lipoic acid	Long COVID	Prospective, observational study	Fatigue Severity Scale complete response in 53.5% of the treatment group and 3.5% of the control group	(9)
Coenzyme Q10 (CoQ10) + NADH	ME/CFS	Clinical trial	Significant reduction in cognitive fatigue perception and overall Fatigue Impact Scale-40 score; improvement in Health-Related Quality of Life	(10)
Graded exercise therapy (GET)	ME/CFS	Literature review; cross-sectional patient survey; analysis of PACE trial	No longer supported by major health care organizations; reported by patients to worsen illness; flawed methodology found in PACE trial	(11–15)
H1RA and H2RA	MCAS	Literature review; consensus guidelines	Symptom improvement	(16, 17)
H1RA and H2RA	Long COVID	Observational study	72% reported improvement (structured questionnaire)	(18)	Phase III clinical trial underway(19)
Immunoglobulin (IgG)	ME/CFS	Literature review (4 clinical trials)	Mixed results/inconclusive (dose, patient characteristics, length of treatment, and outcome measurement varied by trial)	(20)
Immunoglobulin (IgG)	Long COVID	Case series	Symptomatic improvement	(21)	Clinical trial underway to test in Long COVID (22)
Immunoglobulin (IgG)	Post-COVID neurological conditions	Literature review	Varied by condition studied; some conditions showed improvement	(23)
Increased water and salt intake	OI	Literature review; consensus guidelines	Expand intravascular volume; improvement in symptoms	(5, 24, 25)
Ivabradine or beta-blockers	OI	Consensus guidelines (OI and ME/CFS patients with OI); literature review	Reduce tachycardia	(5, 25, 26)
Low-dose naltrexone (LDN)	Long COVID	Single-center, pre-post interventional study	Improving energy, pain, concentration, sleep, and limitations of daily living	(4)	Upcoming clinical trial (LDN + Mestinon) (27)
Low-dose naltrexone (LDN)	ME/CFS	Consensus guidelines	Symptomatic improvement for fibromyalgia pain; anecdotal reports of improvements in sleep and brain fog	(4)
Manual lymphatic drainage	Long COVID	Case series	Reduction in 54-item Profile of Fatigue-Related States scores	(28)
Maraviroc	Long COVID	Case series	Significant clinical improvement; reduced symptoms	(29)	Upcoming clinical trial testing Maraviroc in Long COVID patients (30)
Mast cell stabilizers	MCAS; mastocytosis; allergic diseases	Consensus guidelines; literature review	Symptom improvement	(17, 31–33)
Melatonin + zinc	ME/CFS	Clinical trial	Significantly reduced perceived physical fatigue	(34)
Pacing	ME/CFS	Cross-sectional patient survey; literature review and consensus guidelines	Benefits reported by patients	(12, 13, 35)
Palmitoylethanolamide and luteolin (PEA-LUT) with olfactory training	Long COVID	Clinical trial	Significantly higher rates of recovery from anosmia	(36)
Proteolytic enzymes (lumbrokinase, nattokinase)	Large range of medical conditions; in early stages of investigation	Literature review of primarily animal studies	Fibrinolytic activity, anti-inflammatory, antioxidant, anti-apoptotis effects	(37, 38)	Clinical trial underway to test lumbrokinase in Long COVID and ME/CFS(30)
Pyridostigmine bromide (Mestinon)	ME/CFS	Acute drug trial	Improved aerobic capacity measured by sequential invasive cardiopulmonary exercise tests	(39)
Pyridostigmine bromide (Mestinon)	POTS	Acute drug trial	Significantly reduced tachycardia and symptom burden	(40)
Pyridostigmine bromide (Mestinon)	ME/CFS	Consensus guidelines	Treatment for NMH or POTS	(5)
Vagus nerve stimulation	Long COVID	Clinical trial	Inconclusive	(41)	Clinical trial underway to test in Long COVID (42)
Vagus nerve stimulation	Long COVID	Pilot Study	Symptom improvement in females	(43)
Reference:
1	S. Charfeddine, et al., Sulodexide Significantly Improves Endothelial Dysfunction and Alleviates Chest Pain and Palpitations in Patients With Long-COVID-19: Insights From TUN-EndCOV Study. Front. Cardiovasc. Med. 9 (2022).
2	B. Regland, et al., Response to vitamin B12 and folic acid in myalgic encephalomyelitis and fibromyalgia. PloS One 10, e0124648 (2015).
3	K. A. Seton, et al., Advancing Research and Treatment: An Overview of Clinical Trials in Myalgic Encephalomyelitis/Chronic Fatigue Syndrome (ME/CFS) and Future Perspectives. J. Clin. Med. 13, 325 (2024).
4	ME/CFS TREATMENT RECOMMENDATIONS US ME/CFS Clinician Coalition. (2021).
5	P. C. Rowe, GENERAL INFORMATION BROCHURE ON ORTHOSTATIC INTOLERANCE AND ITS TREATMENT. (2014).
6	K. Kanjwal, B. Saeed, B. Karabin, Y. Kanjwal, B. P. Grubb, Preliminary Observations Suggesting That Treatment With Modafinil Improves Fatigue in Patients With Orthostatic Intolerance. Am. J. Ther. 18, 449 (2011).
7	K. Kanjwal, B. Saeed, B. Karabin, Y. Kanjwal, B. P. Grubb, Use of methylphenidate in the treatment of patients suffering from refractory postural tachycardia syndrome. Am. J. Ther. 19, 2–6 (2012).
8	K. S. Hansen, et al., High-dose coenzyme Q10 therapy versus placebo in patients with post COVID-19 condition: a randomized, phase 2, crossover trial. Lancet Reg. Health – Eur. 24 (2023).
9	M. A. Barletta, et al., Coenzyme Q10 + alpha lipoic acid for chronic COVID syndrome. Clin. Exp. Med. 1–12 (2022). https://doi.org/10.1007/s10238-022-00871-8.
10	J. Castro-Marrero, et al., Effect of Dietary Coenzyme Q10 Plus NADH Supplementation on Fatigue Perception and Health-Related Quality of Life in Individuals with Myalgic Encephalomyelitis/Chronic Fatigue Syndrome: A Prospective, Randomized, Double-Blind, Placebo-Controlled Trial. Nutrients 13, 2658 (2021).
11	L. Bateman, et al., Myalgic Encephalomyelitis/Chronic Fatigue Syndrome: Essentials of Diagnosis and Management. Mayo Clin. Proc. 96, 2861–2878 (2021).
12	K. Geraghty, M. Hann, S. Kurtev, Myalgic encephalomyelitis/chronic fatigue syndrome patients’ reports of symptom changes following cognitive behavioural therapy, graded exercise therapy and pacing treatments: Analysis of a primary survey compared with secondary surveys. J. Health Psychol. 24, 1318–1333 (2019).
13	L. A. Jason, et al., Energy Conservation/Envelope Theory Interventions to Help Patients with Myalgic Encephalomyelitis/Chronic Fatigue Syndrome. Fatigue Abingdon Eng Print 1, 27–42 (2013).
14	D. F. Marks, Special issue on the PACE Trial. J. Health Psychol. 22, 1103–1105 (2017).
15	F. Friedberg, M. Sunnquist, L. Nacul, Rethinking the Standard of Care for Myalgic Encephalomyelitis/Chronic Fatigue Syndrome. J. Gen. Intern. Med. 35, 906–909 (2020).
16	M. Castells, J. Butterfield, Mast Cell Activation Syndrome and Mastocytosis: Initial Treatment Options and Long-Term Management. J. Allergy Clin. Immunol. Pract. 7, 1097–1106 (2019).
17	C. R. Weiler, et al., AAAAI Mast Cell Disorders Committee Work Group Report: Mast cell activation syndrome (MCAS) diagnosis and management. J. Allergy Clin. Immunol. 144, 883–896 (2019).
18	P. Glynne, N. Tahmasebi, V. Gant, R. Gupta, Long COVID following Mild SARS-CoV-2 Infection: Characteristic T Cell Alterations and Response to Antihistamines. J. Investig. Med. 70, 61–67 (2022).
19	D. Forshaw, et al., STIMULATE-ICP: A pragmatic, multi-centre, cluster randomised trial of an integrated care pathway with a nested, Phase III, open label, adaptive platform randomised drug trial in individuals with Long COVID: A structured protocol. PLOS ONE 18, e0272472 (2023).
20	H. Brownlie, N. Speight, Back to the Future? Immunoglobulin Therapy for Myalgic Encephalomyelitis/Chronic Fatigue Syndrome. Healthcare 9 (2021).
21	J. S. Thompson, A. C. Thornton, T. Ainger, B. A. Garvy, Long-term high-dose immunoglobulin successfully treats Long COVID patients with pulmonary, neurologic, and cardiologic symptoms. Front. Immunol. 13, 1033651 (2023).
22	National Institute of Neurological Disorders and Stroke (NINDS), “Immunotherapy for Neurological Post-Acute Sequelae of SARS-CoV-2 (IN-PASC)” (clinicaltrials.gov, 2024).
23	P. Manganotti, G. Garascia, G. Furlanis, A. Buoite Stella, Efficacy of intravenous immunoglobulin (IVIg) on COVID-19-related neurological disorders over the last 2 years: an up-to-date narrative review. Front. Neurosci. 17 (2023).
24	H. Snapper, W. P. Cheshire, Oral and intravenous hydration in the treatment of orthostatic hypotension and postural tachycardia syndrome. Auton. Neurosci. 238, 102951 (2022).
25	2015 Heart Rhythm Society Expert Consensus Statement on the Diagnosis and Treatment of Postural Tachycardia Syndrome, Inappropriate Sinus Tachycardia, and Vasovagal Syncope | Heart Rhythm Society. (2023). Available at: https://www.hrsonline.org/guidance/clinical-resources/2015-heart-rhythm-society-expert-consensus-statement-diagnosis-and-treatment-postural-tachycardia [Accessed 8 December 2023].
26	Efficacy of Therapies for Postural Tachycardia Syndrome: A Systematic Review and Meta-analysis. Mayo Clin. Proc. 93, 1043–1053 (2018).
27	L. Bousquet, The Life Improvement Trial (LIFT). Open Med. Found. Can. (2024). Available at: https://www.omfcanada.ngo/the-life-improvement-trial/ [Accessed 15 March 2024].
28	A. H. Heald, et al., Reducing fatigue-related symptoms in Long COVID-19: a preliminary report of a lymphatic drainage intervention. Cardiovasc. Endocrinol. Metab. 11, e0261 (2022).
29	B. Patterson, et al., Targeting the Monocytic-Endothelial-Platelet Axis with Maraviroc and Pravastatin as a Therapeutic Option to Treat Long COVID/ Post-Acute Sequelae of COVID (PASC. [Preprint] (2022). Available at: https://europepmc.org/article/PPR/PPR452555 [Accessed 5 March 2024].
30	Mount Sinai Receives $2.6 Million Grant From PolyBio Research Foundation for Long COVID Clinical Trials | Mount Sinai - New York. Mt. Sinai Health Syst. (2024). Available at: https://www.mountsinai.org/about/newsroom/2024/mount-sinai-receives-26-million-grant-from-polybio-research-foundation-for-long-covid-clinical-trials [Accessed 5 March 2024].
31	J. C. Cardet, C. Akin, M. J. Lee, Mastocytosis: update on pharmacotherapy and future directions. Expert Opin. Pharmacother. 14, 2033–2045 (2013).
32	G. J. Molderings, S. Brettner, J. Homann, L. B. Afrin, Mast cell activation disease: A concise practical guide for diagnostic workup and therapeutic options. J. Hematol. Oncol.J Hematol Oncol 4, 1–8 (2011).
33	M. Jafarinia, et al., Quercetin with the potential effect on allergic diseases. Allergy Asthma Clin. Immunol. 16, 36 (2020).
34	J. Castro-Marrero, et al., Effect of Melatonin Plus Zinc Supplementation on Fatigue Perception in Myalgic Encephalomyelitis/Chronic Fatigue Syndrome: A Randomized, Double-Blind, Placebo-Controlled Trial. Antioxid. Basel Switz. 10, 1010 (2021).
35	E. M. Goudsmit, J. Nijs, L. A. Jason, K. E. Wallman, Pacing as a strategy to improve energy management in myalgic encephalomyelitis/chronic fatigue syndrome: a consensus document. Disabil. Rehabil. 34, 1140–1147 (2012).
36	A. Di Stadio, et al., Ultramicronized Palmitoylethanolamide and Luteolin Supplement Combined with Olfactory Training to Treat Post-COVID-19 Olfactory Impairment: A Multi-Center Double-Blinded Randomized Placebo-Controlled Clinical Trial. Curr. Neuropharmacol. 20, 2001–2012 (2022).
37	J. Yang, et al., Earthworm extract attenuates silica-induced pulmonary fibrosis through Nrf2-dependent mechanisms. Lab. Investig. 2016 9612 96, 1279–1300 (2016).
38	G. Derosa, P. Maffioli, A. D’Angelo, F. Di Pierro, Nutraceutical Approach to Preventing Coronavirus Disease 2019 and Related Complications. Front. Immunol. 12, 582556 (2021).
39	P. Joseph, et al., Neurovascular Dysregulation and Acute Exercise Intolerance in Myalgic Encephalomyelitis/Chronic Fatigue Syndrome: A Randomized, Placebo-Controlled Trial of Pyridostigmine. Chest 162, 1116–1126 (2022).
40	S. R. Raj, B. K. Black, I. Biaggioni, P. A. Harris, D. Robertson, Acetylcholinesterase Inhibition Improves Tachycardia in Postural Tachycardia Syndrome. Circulation 111, 2734–2740 (2005).
41	B. W. Badran, et al., A pilot randomized controlled trial of supervised, at-home, self-administered transcutaneous auricular vagus nerve stimulation (taVNS) to manage long COVID symptoms. Bioelectron. Med. 8, 13 (2022).
42	D. Putrino, “Vagus Nerve Simulation for Long-COVID-19” (clinicaltrials.gov, 2023).
43	R. Crevenna, “Effects of Transcutaneous Electrical Neurostimulation on Female Patients With Long COVID - a Pilot Study” (clinicaltrials.gov, 2023).
