## Supplementary Data for "Patient-Reported Treatment Outcomes in ME/CFS and Long COVID"

### Sheet: Supplementary Data
	All								ME/CFS								Long COVID
Treatment	Much worse	Moderately worse	Slightly worse	Unchanged or unsure	Slightly better	Moderately better	Much better	Total	Much worse	Moderately worse	Slightly worse	Unchanged or unsure	Slightly better	Moderately better	Much better	Total	Much worse	Moderately worse	Slightly worse	Unchanged or unsure	Slightly better	Moderately better	Much better	Total
(Acetyl)-L-carnitine (dose unknown)	1	6	7	147	45	8	5	229	1	5	6	132	39	8	4	203	0	1	1	15	6	0	1	26
(Acetyl)-L-carnitine <500 mg daily	0	0	3	35	13	5	2	65	0	0	3	20	11	3	1	44	0	0	0	15	2	2	1	21
(Acetyl)-L-carnitine ≥ 500 mg daily	0	2	4	93	61	12	8	190	0	2	4	59	38	7	7	126	0	0	0	34	23	5	1	64
(Ar)modafinil	20	19	16	47	36	37	14	189	18	18	11	38	27	28	10	150	2	1	5	9	9	9	4	39
5-HTP	6	9	10	100	46	16	1	189	5	9	5	90	34	10	1	155	1	0	5	10	12	6	0	34
ADHD Stimulants (Rx)	15	22	26	49	86	70	39	327	13	8	19	37	61	47	20	222	2	14	7	12	25	23	19	105
ARBs	9	2	3	33	16	6	5	75	6	2	2	21	8	2	2	44	3	0	1	12	8	4	3	31
AXA 1125	0	0	1	1	0	0	1	3	NA	NA	NA	NA	NA	NA	NA	NA	0	0	1	1	0	0	1	3
Abilify > 2 mg	4	3	4	13	6	1	2	33	4	3	4	13	6	1	0	31	0	0	0	0	0	0	2	2
Abilify ≤ 2 mg (Low-Dose)	15	5	13	29	31	28	15	136	13	3	13	26	28	27	13	123	2	2	0	3	3	1	2	13
Acyclovir	1	2	1	64	13	11	11	103	1	0	1	53	9	10	8	82	0	2	0	11	4	1	3	21
Alpha or R-lipoic acid (oral)	5	3	3	121	35	6	3	187	5	3	3	104	30	5	3	162	0	0	0	17	5	1	0	25
Amantadine	4	0	0	17	3	3	1	28	3	0	0	12	2	2	1	20	1	0	0	5	1	1	0	8
Amino acid complex	2	0	0	34	18	10	1	65	2	0	0	27	14	6	1	50	0	0	0	7	4	4	0	15
Amitriptyline & other TCAs	61	55	37	153	144	56	23	529	50	45	25	113	103	44	16	396	11	10	12	40	41	12	7	133
Apheresis	1	1	0	1	1	1	2	7	0	1	0	0	1	0	0	2	1	0	0	1	0	1	2	5
Arthur Andrew Neprinol	0	0	0	1	1	0	0	2	0	0	0	1	0	0	0	1	0	0	0	0	1	0	0	1
Aspirin only	6	3	12	387	160	46	22	636	5	1	7	143	51	12	9	228	1	2	5	244	109	34	13	408
Atomoxetine (Strattera)	0	2	0	3	4	0	0	9	0	1	0	2	3	0	0	6	0	1	0	1	1	0	0	3
Atorvastatin	5	5	5	49	10	7	2	83	3	2	2	11	2	2	1	23	2	3	3	38	8	5	1	60
Azole antifungals	3	3	2	57	22	15	8	110	3	1	2	49	14	10	6	85	0	2	0	8	8	5	2	25
B complex (oral)	9	9	17	605	241	67	13	961	8	4	11	349	146	31	7	556	1	5	6	256	95	36	6	405
B-12 (injection)	3	2	7	239	149	57	40	497	2	2	4	200	114	42	33	397	1	0	3	39	35	15	7	100
B-12 (oral)	3	6	9	482	195	35	15	760	3	4	7	304	123	18	9	481	0	2	2	178	72	17	6	279
BCAA	3	0	4	55	28	8	5	110	3	0	4	38	19	6	3	77	0	0	0	17	9	2	2	33
Beet juice or supplement	5	1	6	87	38	11	2	164	3	1	3	60	20	3	1	97	2	0	3	27	18	8	1	67
Benfotiamine or TTFD	3	5	7	65	27	15	10	145	3	5	6	44	16	10	6	98	0	0	1	21	11	5	4	47
Berberine	0	0	1	18	8	3	0	30	0	0	1	13	5	3	0	22	0	0	0	5	3	0	0	8
Biocidin	1	1	1	4	5	0	3	15	0	1	1	2	4	0	0	8	1	0	0	2	1	0	3	7
Black tea	5	6	16	172	45	9	3	256	3	3	10	118	29	6	2	171	2	3	6	54	16	3	1	85
Borage Oil	1	1	1	16	4	3	0	26	1	0	1	14	1	2	0	19	0	1	0	2	3	1	0	7
Bupropion	15	13	8	51	33	35	17	172	10	12	4	40	26	21	12	125	5	1	4	11	7	14	5	47
Butyrate-producing probiotic	1	0	0	19	5	2	0	27	0	0	0	16	5	1	0	22	1	0	0	3	0	1	0	5
Cardioselective beta blockers	20	25	34	67	124	109	55	458	13	17	22	46	78	44	23	263	7	8	12	21	46	65	32	195
Carvedilol	2	3	1	8	8	2	1	25	2	3	0	6	7	1	1	20	0	0	1	2	1	1	0	5
Cephalosporins	5	4	3	31	9	2	7	64	3	3	3	23	7	2	5	48	2	1	0	8	2	0	2	16
CoQ10 (dose unknown)	8	2	4	222	36	7	3	282	7	0	2	169	17	6	0	201	1	2	2	53	19	1	3	81
CoQ10 >100 to 200 mg/day	0	2	6	318	205	29	6	566	0	2	3	186	127	17	4	339	0	0	3	132	78	12	2	227
CoQ10 >200 mg/day	0	0	3	180	142	39	13	377	0	0	1	101	86	23	8	219	0	0	2	79	56	16	5	158
CoQ10 >50-100 mg/day	2	3	9	252	85	24	7	382	1	3	7	152	54	15	4	236	1	0	2	100	31	9	3	146
CoQ10 ≤50 mg/day	4	3	4	120	27	9	5	172	3	2	4	79	21	6	1	116	1	1	0	41	6	3	4	56
Cognitive Behavioral Therapy (CBT)	23	25	23	138	48	19	10	286	22	24	20	127	40	14	9	256	1	1	3	11	8	5	1	30
Colostrum	1	0	3	61	18	3	0	86	1	0	3	45	11	3	0	63	0	0	0	16	7	0	0	23
Combined estrogen + progesterone	2	3	2	17	10	5	0	39	2	2	2	15	9	5	0	35	0	1	0	2	1	0	0	4
Compression stockings	7	10	24	280	405	174	52	952	5	4	14	164	222	89	24	522	2	6	10	116	183	85	28	430
Cordyceps militaris	0	3	6	49	30	8	2	98	0	2	4	26	23	5	1	61	0	1	2	23	7	3	1	37
Corticosteroids	10	9	7	49	30	25	34	171	9	9	6	39	23	20	30	143	1	0	1	10	7	5	4	28
Creatine	0	1	5	85	36	12	0	141	0	0	5	64	23	8	0	102	0	1	0	21	13	4	0	39
Cromolyn (intranasal)	1	0	4	32	27	10	2	76	1	0	1	12	16	7	1	38	0	0	3	20	11	3	1	38
Cromolyn (oral)	9	4	8	48	38	25	15	147	7	3	8	38	30	18	10	114	2	1	0	10	8	7	5	33
Curcumin (enhanced bioavailability)	0	2	4	68	33	9	1	130	0	1	4	39	13	7	1	78	0	1	0	29	20	2	0	52
Curcumin (unknown formulation)	3	4	11	273	138	35	16	480	2	3	8	161	86	19	4	283	1	1	3	112	52	16	12	197
D-Ribose	8	9	22	294	160	41	14	548	7	6	14	236	119	33	9	424	1	3	8	58	41	8	5	124
DHA + EPA	3	4	8	541	183	44	17	818	2	3	8	311	97	23	5	462	1	1	0	230	86	21	12	356
DHA only	0	0	1	26	7	1	0	35	0	0	1	18	5	0	0	24	0	0	0	8	2	1	0	11
Dihydropyridines	8	4	12	51	27	9	4	119	6	4	9	31	17	5	3	79	2	0	3	20	10	4	1	40
Doctor's Best NK	0	1	1	19	6	5	0	32	0	1	1	11	3	3	0	19	0	0	0	8	3	2	0	13
Doxazosin	0	0	0	1	0	1	0	2	0	0	0	1	0	1	0	2	NA	NA	NA	NA	NA	NA	NA	NA
Doxycycline (unknown dose)	9	2	3	50	15	8	9	96	9	2	3	43	9	6	6	78	0	0	0	7	6	2	3	18
Doxycycline ≤50 mg	3	0	0	9	4	4	2	22	3	0	0	7	3	2	2	17	0	0	0	2	1	2	0	5
Doxycycline ≥100 mg	7	1	6	42	27	11	10	106	6	1	5	31	21	6	8	80	1	0	1	11	6	5	2	26
EECP (Enhanced External Counter Pulsation)	0	0	1	4	1	0	0	6	0	0	1	2	1	0	0	4	0	0	0	2	0	0	0	2
EGCG > 400 mg	0	0	0	20	9	6	1	36	0	0	0	12	5	3	0	20	0	0	0	8	4	3	1	16
EGCG ≤ 400 mg	1	2	2	41	22	4	1	73	0	1	1	19	6	2	0	29	1	1	1	22	16	2	1	44
EPA	4	2	0	130	75	29	14	266	2	1	0	73	42	13	6	142	2	1	0	57	33	16	8	124
Enoxaparin or Unfractionated Heparin	2	1	2	19	10	8	16	59	2	0	1	12	4	4	10	34	0	1	1	7	6	4	6	25
Estradiol or conjugated estrogens	1	0	3	23	10	7	6	50	1	0	2	23	9	6	6	47	0	0	1	0	1	1	0	3
Ezetimibe	1	0	0	12	0	2	0	15	0	0	0	7	0	2	0	9	1	0	0	5	0	0	0	6
Famciclovir	2	3	3	30	19	8	8	73	2	2	1	24	15	7	6	57	0	1	2	6	4	1	2	16
Fecal transplant	0	0	0	5	2	2	1	10	0	0	0	5	2	2	1	10	NA	NA	NA	NA	NA	NA	NA	NA
Fenofibrate	0	2	2	6	1	1	0	12	0	1	0	2	1	0	0	4	0	1	2	4	0	1	0	8
Fludrocortisone	17	18	19	59	49	40	15	217	12	14	18	51	39	25	12	171	5	4	1	8	10	15	3	46
Fluvoxamine	6	6	4	31	9	9	2	67	3	2	2	16	3	3	1	30	3	4	2	15	6	6	1	37
Gabapentin	19	8	8	36	40	27	13	151	17	8	8	23	30	19	10	115	2	0	0	13	10	8	3	36
Glutathione (injection)	6	4	1	42	32	20	6	115	6	3	1	30	19	12	3	77	0	1	0	12	13	8	3	38
Glutathione (oral, NOT liposomal)	0	0	6	128	30	11	5	180	0	0	5	81	20	6	2	114	0	0	1	47	10	5	3	66
Glutathione (oral, liposomal formulation)	5	8	2	168	71	20	11	285	4	7	1	112	47	11	4	186	1	1	1	56	24	9	7	99
Glycine	0	0	1	13	8	0	0	22	0	0	1	10	8	0	0	19	0	0	0	3	0	0	0	3
Graded Exercise Therapy	162	57	27	23	17	10	3	299	151	50	19	21	11	8	3	263	11	7	8	2	6	2	0	36
Grape seed extract	1	3	7	111	31	7	3	164	1	1	6	78	20	3	2	111	0	2	1	33	11	4	1	53
Green Tea	9	12	24	323	96	18	3	485	8	6	15	211	50	9	1	300	1	6	9	112	46	9	2	185
Guanfacine + NAC	1	2	3	9	12	9	7	44	0	1	1	4	5	3	4	19	1	1	2	5	7	6	3	25
Guanfacine without NAC	7	6	7	21	8	3	4	57	5	4	3	16	3	0	0	32	2	2	4	5	5	3	4	25
H1RA (1st generation)	5	4	13	80	107	41	18	268	3	4	5	45	69	19	9	154	2	0	8	35	38	22	9	114
H1RA (2nd/3rd generation)	12	22	29	461	435	223	70	1474	4	10	18	230	207	102	30	715	8	12	11	231	228	121	40	759
H1RA + H2RA	4	5	8	95	107	98	35	352	2	3	3	39	46	45	20	158	2	2	5	56	61	53	15	194
H2RA (Cimetidine, ranitidine)	2	1	0	42	22	11	2	80	2	1	0	35	15	9	2	64	0	0	0	7	7	2	0	16
H2RA (Famotidine)	11	11	18	205	190	84	32	551	4	4	8	99	81	37	18	251	7	7	10	106	109	47	14	300
Hydroxychloroquine	3	1	4	40	12	15	2	77	2	1	4	20	11	8	1	47	1	0	0	20	1	7	1	30
Hydroxyzine	2	5	3	18	26	9	9	72	1	3	3	11	11	2	6	37	1	2	0	7	15	7	3	35
Hyperbaric Oxygen Therapy (HBOT)	1	1	0	18	6	9	2	37	0	0	0	13	5	5	1	24	1	1	0	5	1	4	1	13
IV Saline	0	5	6	36	45	48	53	193	0	2	5	28	34	37	38	144	0	3	1	8	11	11	15	49
Immunoadsorption	0	0	0	0	0	2	0	2	0	0	0	0	0	2	0	2	NA	NA	NA	NA	NA	NA	NA	NA
Inosine pranobex	1	1	0	5	2	2	0	11	1	1	0	5	2	2	0	11	NA	NA	NA	NA	NA	NA	NA	NA
Intravenous/Subcutaneous Immunoglobulin	4	0	2	25	19	20	16	91	3	0	1	22	17	17	14	78	1	0	1	3	2	3	2	13
Ivabradine	7	6	9	31	74	62	37	226	5	4	6	19	42	32	18	126	2	2	3	12	32	30	19	100
Ivermectin	3	2	6	66	26	18	20	142	0	2	2	17	13	5	5	44	3	0	4	49	13	13	15	98
Ketotifen (oral)	6	4	8	41	39	23	16	137	5	3	6	27	19	16	11	87	1	1	2	14	20	7	5	50
Ketotifen + H2RA	2	1	2	12	12	10	9	48	2	1	1	7	6	6	3	26	0	0	1	5	6	4	6	22
L-Ergothioneine	0	0	0	3	1	0	0	4	0	0	0	1	1	0	0	2	0	0	0	2	0	0	0	2
L-Lysine	2	0	4	101	48	7	9	171	2	0	4	70	29	3	6	114	0	0	0	31	19	4	3	57
L-arginine (unknown dose)	2	0	0	31	7	0	0	40	2	0	0	26	4	0	0	32	0	0	0	5	3	0	0	8
L-arginine 1-2 g daily	0	0	2	34	9	5	2	52	0	0	2	13	6	1	0	22	0	0	0	21	3	4	2	30
L-arginine < 1 g daily	2	5	2	45	12	7	1	74	2	4	1	26	6	3	1	43	0	1	1	19	6	4	0	31
L-arginine > 2 g daily	1	0	1	15	8	4	0	29	0	0	0	7	2	1	0	10	1	0	1	8	6	3	0	19
L-citrulline	1	3	2	32	14	6	1	59	1	3	2	26	7	2	0	41	0	0	0	6	7	4	1	18
L-glutamine	7	3	4	107	53	4	2	180	6	3	4	77	38	1	1	130	1	0	0	30	15	3	1	50
L-theanine	0	1	0	25	10	2	0	38	0	1	0	23	9	2	0	35	0	0	0	2	1	0	0	3
L-tryptophan	4	9	3	56	19	4	3	98	3	7	3	46	15	3	2	79	1	2	0	10	4	1	1	19
L. plantarum 299v	2	1	5	26	16	5	2	57	0	0	2	9	2	3	0	16	2	1	3	17	14	2	2	41
Lactobacillus + inulin	1	0	5	47	24	15	1	93	0	0	4	23	11	7	1	46	1	0	1	24	13	8	0	47
Lactoferrin (liposomal or acid resistant)	2	2	2	22	11	6	2	47	1	1	1	11	3	1	1	19	1	1	1	11	8	5	1	28
Lactoferrin (unknown formulation)	1	1	4	57	25	5	2	95	1	0	2	24	8	2	0	37	0	1	2	33	17	3	2	58
Licorice/Glycyrrhizin	3	3	17	103	56	23	9	214	3	3	11	81	42	18	6	164	0	0	6	22	14	5	3	50
Lion's mane	2	5	4	96	38	14	9	168	2	4	3	52	18	4	6	89	0	1	1	44	20	10	3	79
Low-Dose Lithium (20 mg or less)	1	0	0	8	3	0	1	13	1	0	0	8	3	0	1	13	NA	NA	NA	NA	NA	NA	NA	NA
Low-Dose Naltrexone	45	27	29	279	302	177	92	951	28	22	26	202	215	116	55	664	17	5	3	77	87	61	37	287
Luteolin (Algonot formulations)	0	0	0	12	8	3	1	30	0	0	0	9	6	2	1	24	0	0	0	3	2	1	0	6
Luteolin (unknown formulation)	0	0	1	34	24	4	1	64	0	0	1	12	10	2	1	26	0	0	0	22	14	2	0	38
Macrolides	5	7	3	79	26	23	17	160	2	5	2	56	19	10	12	106	3	2	1	23	7	13	5	54
Manual Lymphatic Drainage	1	2	1	35	35	11	12	97	1	2	1	31	27	9	12	83	0	0	0	4	8	2	0	14
Maraviroc	0	1	2	19	12	10	14	58	0	0	1	3	1	2	1	8	0	1	1	16	11	8	13	50
Matcha	0	3	10	87	32	7	7	146	0	2	6	48	15	2	5	78	0	1	4	39	17	5	2	68
Melatonin 1-3 mg	8	5	21	152	155	46	20	407	8	2	14	84	57	22	9	196	0	3	7	68	98	24	11	211
Melatonin <1 mg	6	5	4	43	39	8	5	110	6	3	4	26	22	7	2	70	0	2	0	17	17	1	3	40
Melatonin >10 mg	4	3	2	13	18	7	5	52	1	2	2	8	8	2	3	26	3	1	0	5	10	5	2	26
Melatonin >3-5 mg	1	5	17	90	76	20	10	219	0	1	8	46	30	6	4	95	1	4	9	44	46	14	6	124
Melatonin >5-10 mg	2	2	6	80	78	23	8	199	0	2	3	38	36	7	7	93	2	0	3	42	42	16	1	106
Mestinon	18	14	12	60	67	57	23	251	17	12	11	46	48	42	19	195	1	2	1	14	19	15	4	56
Metformin	4	4	5	74	34	16	3	140	4	3	3	52	23	12	2	99	0	1	2	22	11	4	1	41
Methylated B complex (oral)	6	8	6	94	49	18	6	187	6	4	5	81	32	11	5	144	0	4	1	13	17	7	1	43
Methylated B-12 (oral)	4	4	5	136	58	26	8	248	4	4	4	101	40	21	7	187	0	0	1	35	18	5	1	61
Midodrine	13	19	13	32	52	33	12	174	12	15	9	27	30	22	10	125	1	4	4	5	22	11	2	49
Minocycline	1	1	2	14	2	2	1	23	1	1	2	13	2	1	1	21	0	0	0	1	0	1	0	2
Minocycline (other or unknown dose)	3	2	0	3	0	0	0	8	3	2	0	2	0	0	0	7	0	0	0	1	0	0	0	1
Minocycline 50 mg once daily	0	0	0	2	0	0	0	2	0	0	0	2	0	0	0	2	NA	NA	NA	NA	NA	NA	NA	NA
Minocycline 50 mg twice daily	0	0	0	1	1	0	0	2	0	0	0	1	1	0	0	2	NA	NA	NA	NA	NA	NA	NA	NA
Mirtazapine	13	7	3	23	39	8	2	95	9	3	3	18	21	3	1	58	4	4	0	5	18	5	1	37
Mitoquinol	2	1	0	29	6	6	5	49	2	1	0	19	4	2	3	31	0	0	0	10	2	4	2	18
Molnupiravir 5 days or fewer	0	0	0	5	1	3	1	10	0	0	0	4	0	2	0	6	0	0	0	1	1	1	1	4
Molnupiravir: 15 days or more	0	0	0	1	0	0	0	1	NA	NA	NA	NA	NA	NA	NA	NA	0	0	0	1	0	0	0	1
Molnupiravir: 6-9 days	0	0	0	1	0	0	0	1	NA	NA	NA	NA	NA	NA	NA	NA	0	0	0	1	0	0	0	1
Monolaurin	3	1	3	60	16	3	2	88	3	0	2	45	9	2	1	62	0	1	1	15	7	1	1	26
Montelukast	11	7	10	98	55	50	20	251	6	7	8	64	31	28	11	155	5	0	2	34	24	22	9	96
NAC >600 mg/day	4	4	4	165	102	52	18	352	3	2	3	96	58	28	8	201	1	2	1	69	44	24	10	151
NAC ≤600 mg/day	15	13	19	332	129	42	12	562	10	9	13	188	63	17	3	303	5	4	6	144	66	25	9	259
NADH or NAD+ (oral)	2	3	6	138	50	18	5	222	2	3	5	95	38	9	3	155	0	0	1	43	12	9	2	67
NMN	0	0	1	27	7	3	4	42	0	0	1	12	3	1	1	18	0	0	0	15	4	2	3	24
Nattokinase (NK) or Lumbrokinase (LK)	6	9	17	169	127	77	49	475	1	1	5	58	31	19	13	134	5	8	12	111	96	58	36	341
Niacin (immediate release)	9	6	13	105	55	21	4	216	4	2	6	36	25	3	1	79	5	4	7	69	30	18	3	137
Niacin SR or flush-free	3	2	2	62	20	3	1	93	1	2	1	34	9	1	0	48	2	0	1	28	11	2	1	45
Niacinamide	1	1	3	54	24	4	2	90	0	1	3	38	17	3	0	63	1	0	0	16	7	1	2	27
Nicotinamide riboside	1	1	6	56	33	13	2	121	0	1	3	35	17	8	0	69	1	0	3	21	16	5	2	52
Nicotine patches	0	1	1	11	6	2	4	25	0	1	1	8	5	2	1	18	0	0	0	3	1	0	3	7
Non-cardioselective beta blocker (Propranolol)	30	34	33	85	127	89	47	445	21	23	20	61	83	47	21	276	9	11	13	24	44	42	26	169
Non-dihydropyridines	5	8	8	19	11	7	4	65	3	3	7	14	6	5	4	44	2	5	1	5	5	2	0	21
Omalizumab (Xolair)	1	0	0	1	2	2	5	11	1	0	0	0	1	1	2	5	0	0	0	1	1	1	3	6
Omega-3-6 or Omega 3-6-9 complex	7	6	5	324	101	25	8	574	5	4	4	217	70	17	5	402	2	2	1	107	31	8	3	172
Oral Anticoagulants (apixaban, rivaroxaban, et al)	2	3	2	39	19	11	8	87	0	3	0	16	8	5	4	39	2	0	2	23	11	6	4	48
Oral fluids/electrolytes	10	12	37	500	831	392	125	2860	5	7	30	330	479	190	64	1691	5	5	7	170	352	202	61	1169
Other Statin	5	4	2	38	10	3	0	62	5	2	2	21	6	1	0	37	0	2	0	17	4	2	0	25
Other beta blocker - please specify.	3	5	4	9	14	9	6	50	3	5	2	4	9	4	4	31	0	0	2	5	5	5	2	19
Other mushroom-based supplement	2	1	5	73	44	16	10	158	1	0	5	41	23	12	4	91	1	1	0	32	21	4	6	67
Other probiotic(s)	2	2	3	140	56	22	5	230	2	1	3	118	46	21	5	196	0	1	0	22	10	1	0	34
Other vitamin B1 or B12 formulation (please specify)	0	0	1	40	26	18	10	95	0	0	0	12	18	8	7	45	0	0	1	28	8	10	3	50
Oxaloacetate	2	3	0	34	24	11	3	77	2	3	0	27	21	7	3	63	0	0	0	7	3	4	0	14
PEA (enhanced bioavailability)	0	1	0	17	18	6	2	45	0	0	0	7	10	4	2	23	0	1	0	10	8	2	0	22
PEA (unknown formulation)	1	1	4	69	36	11	4	126	1	1	4	44	20	6	4	80	0	0	0	25	16	5	0	46
Pacing	10	9	9	143	332	207	93	803	9	8	7	118	286	177	79	684	1	1	2	25	46	30	14	119
Paxlovid <10 days	4	8	8	92	42	27	26	207	2	1	5	38	17	6	11	80	2	7	3	54	25	21	15	127
Paxlovid ≥10 days	0	1	1	18	5	6	4	35	0	0	0	7	4	0	1	12	0	1	1	11	1	6	3	23
Penicillins	8	10	12	109	40	19	18	216	6	9	11	75	30	10	13	154	2	1	1	34	10	9	5	62
Pentoxifylline 400 mg three times daily	0	0	0	1	0	0	0	1	0	0	0	1	0	0	0	1	NA	NA	NA	NA	NA	NA	NA	NA
Pentoxifylline: unknown/other dose	0	1	0	2	2	0	0	5	0	1	0	2	1	0	0	4	0	0	0	0	1	0	0	1
Piracetam	0	0	0	7	3	3	0	13	0	0	0	5	2	2	0	9	0	0	0	2	1	1	0	4
Plavix/Brilinta +/- Aspirin	3	4	1	30	21	9	10	79	1	3	1	9	8	3	0	26	2	1	0	21	13	6	10	53
Pravastatin	2	2	4	24	5	6	3	46	0	0	3	5	1	0	0	9	2	2	1	19	4	6	3	37
Prazosin	0	0	0	5	1	1	1	8	0	0	0	4	1	1	1	7	0	0	0	1	0	0	0	1
Pregabalin	25	16	14	52	57	38	20	222	18	14	9	35	42	24	10	152	7	2	5	17	15	14	10	70
Pregnenolone	1	0	0	7	4	1	1	14	1	0	0	7	4	1	1	14	NA	NA	NA	NA	NA	NA	NA	NA
Progesterone	2	2	2	26	18	8	4	62	2	2	2	22	17	7	4	56	0	0	0	4	1	1	0	6
Pycnogenol	1	0	0	42	11	8	0	62	0	0	0	25	5	2	0	32	1	0	0	17	6	6	0	30
Quercetin (enhanced bioavailability)	2	0	2	56	41	17	6	124	2	0	0	32	17	7	2	60	0	0	2	24	24	10	4	64
Quercetin (unknown formulation)	2	5	11	241	108	43	12	422	1	3	8	104	50	17	3	186	1	2	3	137	58	26	9	236
Rapamycin	0	1	1	8	4	3	1	18	0	1	1	4	4	2	1	13	0	0	0	4	0	1	0	5
Reishi	1	7	2	71	30	7	6	124	1	6	1	43	18	3	2	74	0	1	1	28	12	4	4	50
Resveratrol <500 mg	1	2	3	57	14	0	2	79	1	0	2	24	9	0	1	37	0	2	1	33	5	0	1	42
Resveratrol ≥500 mg	1	0	2	44	20	3	1	71	0	0	1	21	7	0	1	30	1	0	1	23	13	3	0	41
Rifaximin	0	0	1	9	7	2	0	19	0	0	1	9	7	2	0	19	NA	NA	NA	NA	NA	NA	NA	NA
SNRI	55	26	23	118	98	58	29	407	46	24	18	100	75	44	21	328	9	2	5	18	23	14	8	79
SSRI (minus fluvoxamine)	85	59	52	236	168	79	41	731	68	44	45	168	114	53	25	526	17	15	7	68	54	26	16	205
Serrapeptase (SP) only	2	5	2	56	28	7	4	104	0	0	0	39	13	5	3	60	2	5	2	17	15	2	1	44
Sildenafil or Tadalafil (daily dosing)	4	0	0	15	6	3	1	32	2	0	0	5	5	1	0	14	2	0	0	10	1	2	1	18
Sildenafil or Tadalafil (sporadic dosing)	0	0	1	15	2	2	0	22	0	0	0	11	0	1	0	13	0	0	1	4	2	1	0	9
Spironolactone	2	0	0	9	3	1	1	16	2	0	0	7	3	1	1	14	0	0	0	2	0	0	0	2
St John's Wort	3	2	5	27	9	1	0	47	3	2	4	27	8	1	0	45	0	0	1	0	1	0	0	2
Sulfamethoxazole/trimethoprim	4	4	5	25	9	1	3	51	4	4	2	23	7	1	1	42	0	0	3	2	2	0	2	9
Sulforaphane	1	0	0	12	5	2	1	21	1	0	0	10	3	2	1	17	0	0	0	2	2	0	0	4
Testosterone	1	0	1	11	8	2	2	25	1	0	1	11	8	2	2	25	NA	NA	NA	NA	NA	NA	NA	NA
Thiamine (unknown dose)	1	1	2	78	25	6	0	113	1	1	1	58	20	4	0	85	0	0	1	20	5	2	0	28
Thiamine < 100 mg daily	2	0	0	26	13	4	1	46	2	0	0	12	8	2	0	24	0	0	0	14	5	2	1	22
Thiamine ≥ 100 mg daily	1	0	4	54	21	13	6	99	1	0	3	34	12	8	4	62	0	0	1	20	9	5	2	37
Tollovid <15 days	1	0	2	21	4	3	2	33	0	0	0	7	0	0	0	7	1	0	2	14	4	3	2	26
Tollovid ≥15 days	0	0	1	26	11	10	11	59	0	0	0	2	2	1	0	5	0	0	1	24	9	9	11	54
Trazodone or nefazodone	13	5	12	25	36	14	6	111	7	4	6	19	23	10	2	71	6	1	6	6	13	4	4	40
Triple therapy	0	2	2	13	12	5	9	45	0	0	0	4	3	2	3	13	0	2	2	9	9	3	6	32
Truvada ≥15 days	0	1	1	10	5	3	2	22	0	1	0	4	3	0	2	10	0	0	1	6	2	3	0	12
Vagal Nerve Stimulation	2	3	4	54	51	14	4	132	2	3	4	48	41	10	2	110	0	0	0	6	10	4	2	22
Valacyclovir	8	1	3	97	37	24	26	196	6	1	3	71	27	21	18	147	2	0	0	26	10	3	8	49
Valganciclovir	1	2	1	32	6	5	7	54	1	2	1	31	6	4	7	52	0	0	0	1	0	1	0	2
Vedicinals (any duration)	4	3	4	14	15	12	6	58	0	0	1	3	3	0	1	8	4	3	3	11	12	12	5	50
Viread (tenofovir)	0	0	1	2	3	1	2	9	0	0	1	2	3	0	2	8	0	0	0	0	0	1	0	1
Vitamin C (intravenous)	4	8	4	81	39	21	10	167	3	6	2	58	20	13	6	108	1	2	2	23	19	8	4	59
Vitamin C (oral)	1	5	7	209	82	16	10	330	1	3	3	121	44	8	6	186	0	2	4	88	38	8	4	144
Vitamin C (oral, NOT liposomal)	11	13	16	1024	306	65	19	1454	9	10	8	559	182	37	9	814	2	3	8	465	124	28	10	640
YourGut+Plus	0	1	5	51	32	13	4	106	0	0	0	13	1	3	2	19	0	1	5	38	31	10	2	87
[NK and/or LK] + serrapeptase	8	7	24	121	126	78	46	430	3	1	8	36	34	15	11	112	5	6	16	85	92	63	35	318
dextromethorphan	4	0	1	22	13	6	1	47	3	0	1	18	6	3	0	31	1	0	0	4	7	3	1	16
ketamine	0	1	2	7	7	7	6	30	0	1	1	7	7	6	6	28	0	0	1	0	0	1	0	2
